# Sub-diagnostic effects of genetic variants associated with autism

**DOI:** 10.1101/2021.02.12.21251621

**Authors:** Thomas Rolland, Freddy Cliquet, Richard J.L. Anney, Clara Moreau, Nicolas Traut, Alexandre Mathieu, Guillaume Huguet, Jinjie Duan, Varun Warrier, Swan Portalier, Louise Dry, Claire S. Leblond, Elise Douard, Frédérique Amsellem, Simon Malesys, Anna Maruani, Roberto Toro, Anders D. Børglum, Jakob Grove, Simon Baron-Cohen, Alan Packer, Wendy K. Chung, Sébastien Jacquemont, Richard Delorme, Thomas Bourgeron

## Abstract

While over a hundred genes are significantly associated with autism, little is known about the prevalence of variants affecting them in the general population. Nor do we fully appreciate the phenotypic diversity beyond the formal autism diagnosis. Using data from more than 13,000 autistic individuals and 210,000 undiagnosed individuals, we provide a gene-level map of the odds ratio for autism associated to rare loss-of-function (LoF) variants in 185 genes robustly associated with autism, alongside 2,492 genes displaying intolerance to LoF variants. In contrast to autism-centric approaches, we investigated the phenotype of undiagnosed individuals heterozygous for such variants and show that they exhibit a decrease in fluid intelligence, qualification level and income, and an increase in material deprivation. These effects were larger for LoFs in autism-associated genes than in other LoF-intolerant genes and appeared largely independent of sex and polygenic scores for autism. Using brain imaging data from 21,049 UK-Biobank individuals, we provide evidence for smaller cortical surface area and volume among carriers of LoFs in genes with high odds ratios for autism. Our gene-level map is a key resource to distinguish genes with high and low odds ratio for autism, and highlights the importance of including quantitative data on both diagnosed and undiagnosed individuals to better delineate the effect of genetic variants beyond the categorical diagnosis. Data are available at https://genetrek.pasteur.fr/.
