## Extended Data Table 1 for "Sub-diagnostic effects of genetic variants associated with autism"

### Sheet: autism_associated_genes
gene_symbol	EntrezID	ENSG	SPARK	SFARI1	Satterstrom	pLI	LOEUF	zmis
SMARCC2	6601	ENSG00000139613	Yes	Yes	Yes	1	0.117	3.9085
SLC6A1	6529	ENSG00000157103	Yes	Yes	Yes	0.99993	0.15	4.1766
SATB1	6304	ENSG00000182568	No	Yes	Yes	0.99051	0.293	3.9832
HECTD4	283450	ENSG00000173064	No	Yes	Yes	1	0.127	6.9421
KMT5B	51111	ENSG00000110066	Yes	Yes	Yes	1	0.078	2.7894
SETD1A	9739	ENSG00000099381	No	Yes	No	1	0.136	1.8312
KCNMA1	3778	ENSG00000156113	No	No	Yes	0.99731	0.276	5.0622
MKX	283078	ENSG00000150051	No	Yes	Yes	0.88427	0.398	0.32039
CAPRIN1	4076	ENSG00000135387	Yes	Yes	No	0.97247	0.311	1.6918
GABRB2	2561	ENSG00000145864	No	Yes	Yes	0.84876	0.385	3.3968
GABRB3	2562	ENSG00000166206	No	Yes	Yes	0.95138	0.341	3.3856
DLG4	1742	ENSG00000132535	Yes	Yes	No	0.99954	0.238	4.933
CACNA1A	773	ENSG00000141837	No	Yes	No	1	0.134	5.7845
CACNA1C	775	ENSG00000151067	Yes	Yes	No	1	0.102	6.4654
DEAF1	10522	ENSG00000177030	Yes	Yes	Yes	0.00034113	0.698	1.4973
RORB	6096	ENSG00000198963	Yes	Yes	Yes	0.99991	0.112	3.0833
EIF3G	8666	ENSG00000130811	No	Yes	Yes	0.98546	0.275	2.1722
DMPK	1760	ENSG00000104936	Yes	Yes	No	0.038339	0.512	0.28488
DYRK1A	1859	ENSG00000157540	Yes	Yes	Yes	0.99967	0.214	3.3441
CUL3	8452	ENSG00000036257	Yes	Yes	No	0.9996	0.228	4.7538
CASZ1	54897	ENSG00000130940	Yes	Yes	No	1	0.152	2.6057
IRF2BPL	64207	ENSG00000119669	Yes	Yes	Yes	0.83623	0.405	0.73383
TRIM23	373	ENSG00000113595	No	Yes	Yes	0.0003937	0.58	2.4957
LDB1	8861	ENSG00000198728	No	Yes	Yes	0.98529	0.291	2.8113
SETD2	29072	ENSG00000181555	Yes	Yes	No	1	0.206	3.0459
SETD5	55209	ENSG00000168137	Yes	Yes	Yes	0.99997	0.227	1.1326
CSNK2A1	1457	ENSG00000101266	No	Yes	No	0.98711	0.297	3.7123
KRAS	3845	ENSG00000133703	Yes	No	No	0.00078803	1.24	2.3177
LRRC4C	57689	ENSG00000148948	No	Yes	Yes	0.97233	0.306	2.5186
NACC1	112939	ENSG00000160877	No	Yes	Yes	0.99763	0.169	4.1668
BRSK2	9024	ENSG00000174672	Yes	Yes	No	0.95141	0.329	2.9466
CACNA2D3	55799	ENSG00000157445	No	Yes	Yes	0.57778	0.337	1.863
AP2S1	1175	ENSG00000042753	No	Yes	Yes	0.78518	0.502	2.8609
ARID1B	57492	ENSG00000049618	Yes	Yes	Yes	1	0.102	2.5854
PTPN11	5781	ENSG00000179295	Yes	Yes	No	0.99998	0.135	3.1293
NRXN3	9369	ENSG00000021645	Yes	Yes	No	1	0.112	3.438
NRXN2	9379	ENSG00000110076	Yes	Yes	No	0.99934	0.258	4.0235
NRXN1	9378	ENSG00000179915	Yes	Yes	Yes	0.99964	0.254	2.5642
RFX3	5991	ENSG00000080298	Yes	Yes	Yes	1	0.104	3.4728
PRR12	57479	ENSG00000126464	No	Yes	Yes	1	0.051	2.9765
PTEN	5728	ENSG00000171862	Yes	Yes	Yes	0.25651	0.507	3.4883
MAGEL2	54551	ENSG00000254585	Yes	Yes	No	0.97506	0.312	-0.56265
ACTB	60	ENSG00000075624	Yes	Yes	No	0.98564	0.232	5.0206
LZTR1	8216	ENSG00000099949	Yes	Yes	No	1.0211e-92	1.994	0.57676
CTCF	10664	ENSG00000102974	Yes	Yes	No	0.99994	0.148	4.4399
FOXP2	93986	ENSG00000128573	No	Yes	Yes	0.99994	0.219	1.8963
FOXP1	27086	ENSG00000114861	Yes	Yes	Yes	0.99998	0.175	2.2759
ADNP	23394	ENSG00000101126	Yes	Yes	Yes	1	0.123	2.0722
ELAVL3	1995	ENSG00000196361	No	Yes	Yes	0.77072	0.462	3.0037
GRIA2	2891	ENSG00000120251	No	Yes	Yes	0.99916	0.247	4.5573
HRAS	3265	ENSG00000174775	Yes	Yes	No	0.079774	0.926	1.5095
CELF4	56853	ENSG00000101489	No	Yes	Yes	0.99817	0.231	3.1615
PHF21A	51317	ENSG00000135365	Yes	Yes	Yes	1	0.08	2.8609
TBR1	10716	ENSG00000136535	Yes	Yes	Yes	0.99901	0.194	3.6362
RIT1	6016	ENSG00000143622	Yes	No	No	0.13281	0.645	2.0757
SETBP1	26040	ENSG00000152217	Yes	Yes	No	1	0.11	1.0965
TCF7L2	6934	ENSG00000148737	No	Yes	Yes	0.99537	0.273	2.3994
BAZ2B	29994	ENSG00000123636	Yes	Yes	No	0.98162	0.288	1.3314
SKI	6497	ENSG00000157933	No	Yes	Yes	0.99901	0.194	1.5143
NCKAP1	10787	ENSG00000061676	Yes	Yes	No	1	0.044	4.2701
KANSL1	284058	ENSG00000120071	Yes	Yes	No	0.99972	0.238	1.2277
CHD2	1106	ENSG00000173575	Yes	Yes	Yes	1	0.07	5.2052
CSDE1	7812	ENSG00000009307	Yes	Yes	No	1	0.144	3.452
CHD7	55636	ENSG00000171316	Yes	Yes	No	1	0.076	3.2193
CHD8	57680	ENSG00000100888	Yes	Yes	Yes	1	0.082	5.9467
ASXL3	80816	ENSG00000141431	Yes	Yes	Yes	1	0.199	0.60715
UBE3A	7337	ENSG00000114062	Yes	Yes	No	0.9998	0.206	4.4026
NBEA	26960	ENSG00000172915	Yes	Yes	No	1	0.074	5.5108
VEZF1	7716	ENSG00000136451	No	Yes	Yes	0.99423	0.24	2.9212
NF1	4763	ENSG00000196712	Yes	Yes	No	0.90175	0.29	6.5427
GNAI1	2770	ENSG00000127955	No	Yes	Yes	0.91125	0.379	2.6279
TCF4	6925	ENSG00000196628	Yes	Yes	Yes	0.99981	0.217	4.1035
DPYSL2	1808	ENSG00000092964	No	Yes	Yes	0.99375	0.274	3.8756
TSHZ3	57616	ENSG00000121297	Yes	Yes	No	0.99053	0.285	1.8339
KCNQ3	3786	ENSG00000184156	No	Yes	Yes	0.80089	0.356	2.068
KATNAL2	83473	ENSG00000167216	No	Yes	No	1.1784e-06	0.816	0.42107
PAX5	5079	ENSG00000196092	No	Yes	Yes	0.99798	0.165	2.4521
TEK	7010	ENSG00000120156	No	Yes	Yes	1	0.179	1.3491
ZBTB20	26137	ENSG00000181722	Yes	Yes	No	0.97382	0.317	4.272
NAA15	80155	ENSG00000164134	Yes	Yes	No	0.99578	0.28	3.8085
TLK2	11011	ENSG00000146872	Yes	Yes	Yes	1	0.114	4.4909
MED13L	23389	ENSG00000123066	Yes	Yes	Yes	1	0.064	3.691
PSMD12	5718	ENSG00000197170	Yes	Yes	No	0.99984	0.162	1.8713
MEF2C	4208	ENSG00000081189	No	Yes	No	0.017256	0.608	3.9523
MEIS2	4212	ENSG00000134138	Yes	Yes	No	0.99938	0.184	2.4571
PPP1R9B	84687	ENSG00000108819	No	Yes	Yes	0.99975	0.168	3.0203
WDFY3	23001	ENSG00000163625	Yes	Yes	No	1	0.071	5.8174
KDM5B	10765	ENSG00000117139	No	Yes	Yes	7.9102e-15	0.572	1.7784
NUP155	9631	ENSG00000113569	No	Yes	Yes	0.65349	0.323	0.80795
KDM3B	51780	ENSG00000120733	Yes	Yes	No	1	0.06	4.9789
PHF2	5253	ENSG00000197724	No	Yes	Yes	1	0.177	3.4944
PHF3	23469	ENSG00000118482	Yes	Yes	No	0.99256	0.286	0.75532
CREBBP	1387	ENSG00000005339	Yes	Yes	Yes	1	0.066	3.8991
ZNF292	23036	ENSG00000188994	Yes	Yes	No	1	0.14	1.4077
SRCAP	10847	ENSG00000080603	Yes	Yes	No	1	0.096	2.1272
GIGYF1	64599	ENSG00000146830	Yes	Yes	Yes	3.4196e-06	0.484	-0.1491
GIGYF2	26058	ENSG00000204120	Yes	Yes	No	1	0.077	2.244
MAP1A	4130	ENSG00000166963	No	Yes	Yes	1	0.192	2.0101
CACNA1E	777	ENSG00000198216	No	Yes	Yes	1	0.124	5.8125
STXBP1	6812	ENSG00000136854	Yes	Yes	Yes	1	0.086	4.263
RAF1	5894	ENSG00000132155	Yes	No	No	0.85295	0.354	2.4628
TSC1	7248	ENSG00000165699	Yes	Yes	No	1	0.118	2.3217
EHMT1	79813	ENSG00000181090	Yes	Yes	No	1	0.072	1.1633
NCOA1	8648	ENSG00000084676	No	Yes	Yes	0.99981	0.247	2.3531
PTK7	5754	ENSG00000112655	No	Yes	Yes	0.99721	0.275	2.2407
SRPRA	6734	ENSG00000182934	No	Yes	Yes	0.77836	0.39	1.1655
HNRNPU	3192	ENSG00000153187	Yes	Yes	No	1	0.114	3.3718
SHANK2	22941	ENSG00000162105	Yes	Yes	Yes	8.4299e-07	0.458	2.3243
TM9SF4	9777	ENSG00000101337	No	Yes	Yes	0.999	0.25	2.9598
KDM6B	23135	ENSG00000132510	Yes	Yes	Yes	1	0.14	1.3161
MYT1L	23040	ENSG00000186487	Yes	Yes	Yes	1	0.087	4.7706
TCF20	6942	ENSG00000100207	Yes	Yes	Yes	1	0.095	0.089523
RIMS1	22999	ENSG00000079841	Yes	Yes	No	0.9902	0.285	2.0083
ASH1L	55870	ENSG00000116539	Yes	Yes	Yes	1	0.062	3.4699
NLGN2	57555	ENSG00000169992	Yes	Yes	No	0.99974	0.126	4.4674
TBL1XR1	79718	ENSG00000177565	No	Yes	Yes	0.99995	0.106	4.2042
PHIP	55023	ENSG00000146247	Yes	Yes	No	1	0.113	5.1395
WAC	51322	ENSG00000095787	Yes	Yes	Yes	1	0.084	1.512
KCNB1	3745	ENSG00000158445	Yes	Yes	No	0.99977	0.125	4.269
EP300	2033	ENSG00000100393	Yes	Yes	No	1	0.099	2.0341
TAOK1	57551	ENSG00000160551	Yes	Yes	Yes	0.99787	0.274	4.8186
CHAMP1	283489	ENSG00000198824	Yes	Yes	No	0.99197	0.271	0.13987
SOS2	6655	ENSG00000100485	Yes	No	No	0.99955	0.256	2.5273
SOS1	6654	ENSG00000115904	Yes	No	No	1	0.14	3.0487
SHOC2	8036	ENSG00000108061	Yes	No	No	0.99946	0.138	2.9666
PPP5C	5536	ENSG00000011485	No	Yes	Yes	0.99938	0.209	2.7341
HIVEP2	3097	ENSG00000010818	Yes	Yes	No	1	0.08	1.8295
CIC	23152	ENSG00000079432	Yes	Yes	No	0.99999	0.183	0.72576
AUTS2	26053	ENSG00000158321	Yes	Yes	No	0.99934	0.253	2.2242
PHF12	57649	ENSG00000109118	No	Yes	Yes	1	0.135	2.4291
DIP2A	23181	ENSG00000160305	No	Yes	Yes	0.11301	0.354	2.6228
FOXG1	2290	ENSG00000176165	Yes	Yes	No	0.94355	0.329	3.4897
KIAA0232	9778	ENSG00000170871	No	Yes	Yes	0.99999	0.195	1.1986
BCL11A	53335	ENSG00000119866	Yes	Yes	Yes	0.96998	0.322	3.835
TRIO	7204	ENSG00000038382	Yes	Yes	No	1	0.139	5.3161
CTNNB1	1499	ENSG00000168036	Yes	Yes	Yes	0.99999	0.129	3.846
MAP2K2	5605	ENSG00000126934	Yes	No	No	0.96673	0.325	1.8655
MAP2K1	5604	ENSG00000169032	Yes	No	No	0.89669	0.377	3.1085
CORO1A	11151	ENSG00000102879	No	Yes	Yes	0.97024	0.32	2.4762
POGZ	23126	ENSG00000143442	Yes	Yes	Yes	1	0.119	3.5062
SCN2A	6326	ENSG00000136531	Yes	Yes	Yes	1	0.127	6.4584
DSCAM	1826	ENSG00000171587	Yes	Yes	Yes	1	0.189	3.2228
SMARCA2	6595	ENSG00000080503	No	Yes	No	1	0.203	5.054
SMARCA4	6597	ENSG00000127616	No	Yes	No	1	0.055	6.8459
ANKRD11	29123	ENSG00000167522	Yes	Yes	Yes	1	0.107	-0.55363
RERE	473	ENSG00000142599	Yes	Yes	No	1	0.12	2.0321
GRIN2B	2904	ENSG00000273079	Yes	Yes	Yes	1	0.061	5.4168
NRAS	4893	ENSG00000213281	Yes	No	No	0.49009	0.612	1.7139
SON	6651	ENSG00000159140	Yes	Yes	No	1	0.118	1.541
AHDC1	27245	ENSG00000126705	Yes	Yes	No	1	0.076	2.8589
RAI1	10743	ENSG00000108557	Yes	Yes	Yes	1	0.116	1.1156
NIPBL	25836	ENSG00000164190	Yes	Yes	No	1	0.032	5.5737
MED13	9969	ENSG00000108510	Yes	Yes	No	1	0.03	2.6232
CNOT3	4849	ENSG00000088038	Yes	Yes	No	1	0.076	3.7642
SOX5	6660	ENSG00000134532	Yes	Yes	No	0.99995	0.188	3.1513
GFAP	2670	ENSG00000131095	No	Yes	Yes	1.4601e-06	1.026	0.92945
PPP2R5D	5528	ENSG00000112640	Yes	Yes	Yes	0.99993	0.175	3.6476
SIN3A	25942	ENSG00000169375	Yes	Yes	Yes	1	0.07	4.3926
KMT2C	58508	ENSG00000055609	Yes	Yes	Yes	1	0.122	2.1357
NR3C2	4306	ENSG00000151623	No	Yes	Yes	0.83739	0.35	2.0951
KMT2A	4297	ENSG00000118058	Yes	Yes	No	1	0.065	6.2276
DNMT3A	1788	ENSG00000119772	Yes	Yes	Yes	7.3538e-39	1.581	3.4465
KMT2E	55904	ENSG00000005483	No	Yes	Yes	1	0.06	1.4204
TRAF7	84231	ENSG00000131653	No	Yes	Yes	0.021819	0.456	3.2605
NR4A2	4929	ENSG00000153234	Yes	Yes	No	0.99959	0.133	2.2357
HDLBP	3069	ENSG00000115677	No	Yes	Yes	1	0.154	4.0979
SCN8A	6334	ENSG00000196876	Yes	Yes	No	1	0.13	7.6404
CHD3	1107	ENSG00000170004	Yes	Yes	No	1	0.147	6.1518
TANC2	26115	ENSG00000170921	Yes	Yes	No	1	0.158	2.3435
SYNGAP1	8831	ENSG00000197283	Yes	Yes	Yes	1	0.052	5.6047
NSD1	64324	ENSG00000165671	Yes	Yes	Yes	1	0.095	3.4113
EBF3	253738	ENSG00000108001	Yes	Yes	No	0.99993	0.15	3.6113
TSC2	7249	ENSG00000103197	Yes	Yes	No	1	0.074	-0.33027
DYNC1H1	1778	ENSG00000197102	No	Yes	Yes	1	0.08	10.967
TRIP12	9320	ENSG00000153827	Yes	Yes	Yes	1	0.06	4.6402
SHANK3	85358	ENSG00000251322	Yes	Yes	Yes	1	0.123	3.7434
PACS1	55690	ENSG00000175115	Yes	Yes	No	0.99999	0.185	3.71
ZMYND8	23613	ENSG00000101040	No	Yes	Yes	1	0.131	4.0385
PPP1CB	5500	ENSG00000213639	Yes	No	No	0.99912	0.147	4.3319
SPAST	6683	ENSG00000021574	Yes	Yes	Yes	0.99939	0.224	1.2438
MBD5	55777	ENSG00000204406	Yes	Yes	Yes	1	0.136	0.85582
ANK2	287	ENSG00000145362	Yes	Yes	Yes	1	0.106	1.9641
BRAF	673	ENSG00000157764	Yes	Yes	No	0.99995	0.209	3.7208
SCN1A	6323	ENSG00000144285	Yes	Yes	Yes	1	0.071	5.2206
ZNF462	58499	ENSG00000148143	Yes	Yes	No	1	0.085	3.3514
