## Extended Data Table 3 for "Sub-diagnostic effects of genetic variants associated with autism"

### Sheet: OR_SLoF_autism_associated_genes
gene	n_carriers_cases	n_cases	avg_n_carriers_controls	n_controls	autism_OR	p	p_CI5	p_CI95
ADNP	7	13091	0.03	13091	233.458	9.999e-05	-9.59806e-05	0.000295961
AHDC1	2	13091	0.09	13091	22.2255	0.00589941	0.0043985	0.00740032
ANK2	10	13091	1.28	13091	7.81771	9.999e-05	-9.59806e-05	0.000295961
ANKRD11	5	13091	0.5	13091	10.0034	0.00039996	8.07759e-06	0.000791842
AP2S1	2	13091	0.11	13091	18.1844	0.00879912	0.00696877	0.0106295
ARID1B	5	13091	0.82	13091	6.09951	0.00049995	6.18341e-05	0.000938066
ASH1L	9	13091	0.09	13091	100.068	9.999e-05	-9.59806e-05	0.000295961
ASXL3	6	13091	0.33	13091	18.1897	9.999e-05	-9.59806e-05	0.000295961
AUTS2	2	13091	0.16	13091	12.5018	0.00239976	0.00144081	0.00335871
BAZ2B	2	13091	1.17	13091	1.70951	0.190181	0.182489	0.197872
BRAF	2	13091	0.41	13091	4.87864	0.0435956	0.0395936	0.0475976
BRSK2	2	13091	0.11	13091	18.1844	0.0069993	0.00536536	0.00863324
CACNA1A	1	13091	0.76	13091	1.31581	0.337066	0.327802	0.346331
CACNA1E	5	13091	0.6	13091	8.33614	0.00069993	0.000181596	0.00121826
CACNA2D3	2	13091	1.08	13091	1.85198	0.259374	0.250784	0.267964
CAPRIN1	4	13091	0.46	13091	8.698	0.00179982	0.000969094	0.00263055
CASZ1	1	13091	0.42	13091	2.38106	0.149685	0.142693	0.156677
CELF4	3	13091	0.96	13091	3.12549	0.0516948	0.0473554	0.0560343
CHAMP1	1	13091	0	13091	inf	0.0608939	0.0562071	0.0655807
CHD2	4	13091	0.2	13091	20.0058	0.00019998	-7.71504e-05	0.00047711
CHD3	2	13091	0.79	13091	2.53188	0.114989	0.108736	0.121241
CHD7	1	13091	0.21	13091	4.76219	0.166783	0.159477	0.174089
CHD8	6	13091	0	13091	inf	9.999e-05	-9.59806e-05	0.000295961
CIC	1	13091	0.32	13091	3.12516	0.133187	0.126527	0.139846
CNOT3	3	13091	0.08	13091	37.5084	0.00069993	0.000181596	0.00121826
CORO1A	1	13091	0.48	13091	2.08342	0.176382	0.168912	0.183852
CSDE1	3	13091	0.53	13091	5.66145	0.0165983	0.0140944	0.0191023
CSNK2A1	2	13091	0.15	13091	13.3352	0.00989901	0.00795871	0.0118393
CTCF	2	13091	0	13091	inf	0.00349965	0.00234224	0.00465706
CTNNB1	3	13091	0.11	13091	27.2787	0.00139986	0.000667082	0.00213264
CUL3	3	13091	0.05	13091	60.0135	9.999e-05	-9.59806e-05	0.000295961
DEAF1	2	13091	1.55	13091	1.29037	0.381062	0.371544	0.39058
DIP2A	8	13091	2.81	13091	2.8481	0.00679932	0.00518873	0.00840991
DLG4	2	13091	0.1	13091	20.0029	0.010399	0.00841076	0.0123872
DMPK	1	13091	1.7	13091	0.588204	0.738826	0.730217	0.747435
DNMT3A	2	13091	2.04	13091	0.980389	0.528147	0.518363	0.537931
DSCAM	5	13091	0.76	13091	6.58108	0.00139986	0.000667082	0.00213264
DYNC1H1	15	13091	1.17	13091	12.8341	9.999e-05	-9.59806e-05	0.000295961
DYRK1A	4	13091	0.06	13091	66.6867	9.999e-05	-9.59806e-05	0.000295961
EBF3	3	13091	0.09	13091	33.3407	0.00089991	0.000312233	0.00148759
EHMT1	2	13091	0.04	13091	50.0075	0.00329967	0.00217571	0.00442363
EP300	3	13091	0.31	13091	9.67941	0.00579942	0.00431121	0.00728763
FOXP1	2	13091	0.58	13091	3.44865	0.0812919	0.0759358	0.0866479
GABRB2	3	13091	0.79	13091	3.79811	0.0342966	0.0307297	0.0378634
GABRB3	2	13091	0.28	13091	7.1438	0.0382962	0.0345349	0.0420574
GFAP	2	13091	1.91	13091	1.04713	0.49865	0.488851	0.50845
GIGYF1	16	13091	1.96	13091	8.17203	9.999e-05	-9.59806e-05	0.000295961
GIGYF2	1	13091	0.27	13091	3.70391	0.0726927	0.0676042	0.0777813
GRIA2	2	13091	0.05	13091	40.006	0.00429957	0.00301721	0.00558193
GRIN2B	7	13091	0	13091	inf	9.999e-05	-9.59806e-05	0.000295961
HDLBP	4	13091	0.65	13091	6.15542	0.0039996	0.00276259	0.00523661
HECTD4	5	13091	2.82	13091	1.77335	0.127787	0.121244	0.13433
HIVEP2	2	13091	0.3	13091	6.66753	0.0167983	0.0142795	0.0193171
HNRNPU	1	13091	0.06	13091	16.6679	0.0721928	0.0671204	0.0772651
IRF2BPL	2	13091	0.27	13091	7.40839	0.009999	0.00804902	0.011949
KANSL1	1	13091	0.42	13091	2.38106	0.125687	0.11919	0.132184
KATNAL2	8	13091	1.53	13091	5.23134	0.00019998	-7.71504e-05	0.00047711
KCNB1	1	13091	0.13	13091	7.69282	0.0237976	0.0208104	0.0267849
KCNMA1	4	13091	1.11	13091	3.6044	0.019798	0.0170678	0.0225283
KDM3B	2	13091	0.06	13091	33.3383	0.00589941	0.0043985	0.00740032
KDM5B	18	13091	4.25	13091	4.23975	9.999e-05	-9.59806e-05	0.000295961
KDM6B	1	13091	0.55	13091	1.81824	0.215078	0.207026	0.223131
KMT2A	5	13091	0	13091	inf	9.999e-05	-9.59806e-05	0.000295961
KMT2C	3	13091	0.45	13091	6.66797	0.0116988	0.00959141	0.0138062
KMT2E	1	13091	0.46	13091	2.174	0.305169	0.296145	0.314194
KMT5B	5	13091	0.12	13091	41.6822	9.999e-05	-9.59806e-05	0.000295961
LDB1	1	13091	0.2	13091	5.00031	0.161984	0.154763	0.169205
LRRC4C	3	13091	0.25	13091	12.0025	0.00609939	0.00457341	0.00762537
LZTR1	9	13091	4.38	13091	2.05552	0.029697	0.0263701	0.033024
MAGEL2	1	13091	0.08	13091	12.5009	0.0140986	0.0117879	0.0164093
MAP1A	7	13091	1.66	13091	4.21859	0.00079992	0.000245825	0.00135401
MAP2K1	1	13091	0.33	13091	3.03046	0.0951905	0.0894386	0.100942
MAP2K2	2	13091	1.28	13091	1.56259	0.314269	0.30517	0.323367
MBD5	5	13091	0.59	13091	8.47743	0.00079992	0.000245825	0.00135401
MED13	4	13091	0.11	13091	36.3744	0.00059994	0.000120032	0.00107985
MEF2C	5	13091	0.74	13091	6.75896	0.00109989	0.000450254	0.00174953
MEIS2	1	13091	0.23	13091	4.34808	0.189981	0.182293	0.197669
MYT1L	3	13091	0.12	13091	25.0055	0.00259974	0.00160173	0.00359775
NAA15	1	13091	0.23	13091	4.34808	0.0568943	0.0523544	0.0614342
NBEA	4	13091	0.29	13091	13.797	0.00079992	0.000245825	0.00135401
NCKAP1	1	13091	0.07	13091	14.2867	0.0829917	0.0775849	0.0883985
NCOA1	2	13091	0.42	13091	4.76248	0.050195	0.0459156	0.0544744
NF1	9	13091	1.77	13091	5.08756	0.00019998	-7.71504e-05	0.00047711
NLGN2	2	13091	0.36	13091	5.55625	0.0530947	0.0487002	0.0574892
NR3C2	5	13091	0.34	13091	14.7111	0.00029997	-3.94271e-05	0.000639367
NR4A2	1	13091	0.5	13091	2.00008	0.273773	0.265034	0.282512
NRXN1	2	13091	0.63	13091	3.17494	0.0535946	0.0491806	0.0580087
NRXN2	4	13091	0.96	13091	4.16763	0.0147985	0.012432	0.017165
NSD1	2	13091	0.23	13091	8.69683	0.0262974	0.0231612	0.0294336
NUP155	3	13091	1.24	13091	2.41968	0.0813919	0.0760328	0.0867509
PACS1	3	13091	0.71	13091	4.22609	0.0251975	0.0221258	0.0282691
PAX5	1	13091	0	13091	inf	0.0563944	0.0518732	0.0609155
PHF12	1	13091	0.12	13091	8.33389	0.0313969	0.027979	0.0348147
PHF21A	2	13091	0.1	13091	20.0029	0.00639936	0.00483654	0.00796218
PHF3	4	13091	1.08	13091	3.70453	0.0142986	0.0119718	0.0166253
PHIP	3	13091	0.38	13091	7.89632	0.00559944	0.00413697	0.00706191
POGZ	6	13091	0.11	13091	54.57	9.999e-05	-9.59806e-05	0.000295961
PPP2R5D	3	13091	0.54	13091	5.5566	0.0181982	0.0155784	0.0208179
PPP5C	1	13091	0.58	13091	1.72419	0.391661	0.382094	0.401228
PRR12	1	13091	0	13091	inf	0.0541946	0.0497573	0.0586318
PSMD12	2	13091	0	13091	inf	0.00429957	0.00301721	0.00558193
PTEN	3	13091	0.37	13091	8.10974	0.00819918	0.00643179	0.00996657
PTK7	1	13091	0.68	13091	1.47062	0.437056	0.427335	0.446778
RAI1	3	13091	0.2	13091	15.0032	0.00219978	0.00128156	0.003118
RERE	1	13091	0.81	13091	1.23459	0.476952	0.467163	0.486741
RFX3	3	13091	0.25	13091	12.0025	0.00369963	0.00250974	0.00488953
RIMS1	2	13091	0.55	13091	3.63677	0.0805919	0.0752569	0.0859269
SATB1	1	13091	0.32	13091	3.12516	0.220178	0.212057	0.228299
SCN2A	13	13091	0	13091	inf	9.999e-05	-9.59806e-05	0.000295961
SCN8A	1	13091	0.26	13091	3.84637	0.179582	0.172059	0.187105
SETD1A	1	13091	0.37	13091	2.70283	0.141086	0.134263	0.147909
SETD2	4	13091	0.34	13091	11.768	0.00139986	0.000667082	0.00213264
SETD5	4	13091	0.76	13091	5.26446	0.00909909	0.00723808	0.0109601
SHANK2	7	13091	0.16	13091	43.7729	9.999e-05	-9.59806e-05	0.000295961
SHANK3	7	13091	0.08	13091	87.5463	9.999e-05	-9.59806e-05	0.000295961
SIN3A	1	13091	0.09	13091	11.1119	0.0424958	0.0385423	0.0464492
SKI	2	13091	0.19	13091	10.5278	0.0177982	0.0152069	0.0203896
SLC6A1	2	13091	0.15	13091	13.3352	0.0149985	0.0126163	0.0173807
SMARCA2	3	13091	0.85	13091	3.52999	0.0543946	0.0499496	0.0588395
SMARCA4	1	13091	0.46	13091	2.174	0.146085	0.139163	0.153008
SMARCC2	6	13091	0.62	13091	9.6814	0.00019998	-7.71504e-05	0.00047711
SOS1	2	13091	0.2	13091	10.0014	0.0219978	0.0191231	0.0248725
SOS2	1	13091	1.3	13091	0.769213	0.631437	0.621982	0.640892
SOX5	2	13091	0	13091	inf	0.0029997	0.00192788	0.00407152
SPAST	1	13091	0.36	13091	2.77791	0.122688	0.116258	0.129118
STXBP1	2	13091	0	13091	inf	0.00369963	0.00250974	0.00488953
SYNGAP1	8	13091	0	13091	inf	9.999e-05	-9.59806e-05	0.000295961
TANC2	4	13091	0.45	13091	8.8913	0.00209979	0.00120264	0.00299694
TAOK1	2	13091	0.1	13091	20.0029	0.00649935	0.00492445	0.00807425
TBL1XR1	1	13091	0	13091	inf	0.0616938	0.0569783	0.0664093
TBR1	4	13091	0.17	13091	23.5363	0.00029997	-3.94271e-05	0.000639367
TCF20	1	13091	0.1	13091	10.0007	0.0565943	0.0520657	0.061123
TCF7L2	1	13091	1.35	13091	0.740721	0.524148	0.51436	0.533936
TEK	3	13091	2.19	13091	1.36995	0.30497	0.295946	0.313993
TLK2	4	13091	0.12	13091	33.3432	0.00029997	-3.94271e-05	0.000639367
TM9SF4	2	13091	0.75	13091	2.66692	0.0738926	0.0687656	0.0790196
TRIM23	1	13091	0.71	13091	1.40848	0.275272	0.266519	0.284026
TRIO	1	13091	0.39	13091	2.56422	0.285471	0.27662	0.294323
TRIP12	2	13091	0.08	13091	25.0037	0.00859914	0.00678952	0.0104088
TSC1	8	13091	0.49	13091	16.3359	9.999e-05	-9.59806e-05	0.000295961
TSC2	5	13091	0.25	13091	20.0073	9.999e-05	-9.59806e-05	0.000295961
VEZF1	3	13091	0.21	13091	14.2888	0.0039996	0.00276259	0.00523661
WAC	2	13091	0.2	13091	10.0014	0.0214979	0.0186553	0.0243404
WDFY3	9	13091	0.82	13091	10.9825	9.999e-05	-9.59806e-05	0.000295961
ZBTB20	1	13091	0.24	13091	4.16691	0.19528	0.187511	0.20305
ZMYND8	1	13091	0.94	13091	1.06383	0.478652	0.468862	0.488443
ZNF292	3	13091	0.36	13091	8.33501	0.00859914	0.00678952	0.0104088
ZNF462	2	13091	0.48	13091	4.16715	0.0324968	0.0290215	0.035972
