## Extended Data Table 5 for "Sub-diagnostic effects of genetic variants associated with autism"

### Sheet: OR_SSYN_autism_associated_genes
gene	n_carriers_cases	n_cases	avg_n_carriers_controls	n_controls	autism_OR	p	p_CI5	p_CI95
ACTB	8	13091	7.75	13091	1.03228	0.39746	0.387869	0.407051
ADNP	12	13091	9.12	13091	1.31608	0.135686	0.128975	0.142398
AHDC1	20	13091	21.47	13091	0.931428	0.547845	0.538091	0.5576
ANK2	17	13091	23.29	13091	0.729576	0.79842	0.790557	0.806283
ANKRD11	35	13091	37.92	13091	0.922789	0.59574	0.586122	0.605359
AP2S1	2	13091	0.77	13091	2.59765	0.111989	0.105808	0.118169
ARID1B	46	13091	42.36	13091	1.08623	0.245275	0.236843	0.253708
ASH1L	24	13091	23.99	13091	1.00042	0.417858	0.408192	0.427525
ASXL3	26	13091	18.72	13091	1.38966	0.0453955	0.0413155	0.0494754
AUTS2	20	13091	13.37	13091	1.49665	0.0311969	0.0277896	0.0346042
BAZ2B	20	13091	17.02	13091	1.17536	0.20308	0.195195	0.210964
BCL11A	13	13091	10.3	13091	1.2624	0.178582	0.171076	0.186089
BRAF	3	13091	4.19	13091	0.715925	0.59644	0.586825	0.606056
BRSK2	12	13091	10.27	13091	1.16861	0.256774	0.248212	0.265336
CACNA1A	30	13091	26.66	13091	1.12557	0.218778	0.210676	0.226881
CACNA1C	22	13091	22.33	13091	0.985197	0.457854	0.44809	0.467619
CACNA1E	20	13091	20.45	13091	0.977961	0.466553	0.456776	0.476331
CACNA2D3	17	13091	13.1	13091	1.2981	0.119688	0.113326	0.12605
CAPRIN1	7	13091	5.07	13091	1.38087	0.176382	0.168912	0.183852
CASZ1	25	13091	23.06	13091	1.08429	0.288871	0.279988	0.297754
CELF4	2	13091	4.26	13091	0.469403	0.745025	0.736483	0.753568
CHAMP1	6	13091	7.55	13091	0.794608	0.590941	0.581305	0.600577
CHD2	17	13091	14.48	13091	1.17426	0.206479	0.198546	0.214413
CHD3	14	13091	22.11	13091	0.632805	0.851415	0.844444	0.858386
CHD7	23	13091	25.3	13091	0.908931	0.589341	0.579699	0.598983
CHD8	11	13091	9.4	13091	1.17036	0.245375	0.236942	0.253809
CIC	29	13091	26.74	13091	1.08471	0.280072	0.271271	0.288873
CNOT3	5	13091	9.4	13091	0.531736	0.829117	0.82174	0.836494
CORO1A	9	13091	7.36	13091	1.22298	0.220078	0.211958	0.228198
CREBBP	29	13091	30.11	13091	0.963053	0.50165	0.49185	0.511449
CSDE1	9	13091	6.77	13091	1.32962	0.169083	0.161737	0.176429
CSNK2A1	3	13091	2.31	13091	1.29877	0.244076	0.235657	0.252494
CTCF	8	13091	8.85	13091	0.903896	0.522648	0.512858	0.532437
CTNNB1	11	13091	7.52	13091	1.46316	0.0892911	0.0837021	0.09488
CUL3	4	13091	7.12	13091	0.561664	0.782922	0.774842	0.791002
DEAF1	12	13091	9.27	13091	1.29477	0.157184	0.150051	0.164318
DIP2A	19	13091	15.68	13091	1.21204	0.162884	0.155647	0.170121
DLG4	12	13091	9.1	13091	1.31897	0.138386	0.131619	0.145154
DMPK	5	13091	3.69	13091	1.35515	0.184682	0.177076	0.192287
DNMT3A	9	13091	8.31	13091	1.08309	0.342166	0.332867	0.351464
DPYSL2	6	13091	4.86	13091	1.23468	0.258474	0.249894	0.267055
DSCAM	19	13091	22.6	13091	0.840476	0.683632	0.674517	0.692746
DYNC1H1	48	13091	41.34	13091	1.1617	0.125987	0.119484	0.132491
DYRK1A	3	13091	4.59	13091	0.653515	0.674933	0.665752	0.684113
EBF3	9	13091	8.38	13091	1.07404	0.356264	0.346879	0.36565
EHMT1	15	13091	14.41	13091	1.04099	0.369663	0.360202	0.379124
EIF3G	3	13091	2.2	13091	1.36372	0.213479	0.205448	0.22151
ELAVL3	2	13091	3.4	13091	0.588172	0.645735	0.636361	0.655109
EP300	28	13091	26.59	13091	1.05314	0.336966	0.327702	0.34623
FOXG1	13	13091	9.02	13091	1.44168	0.079892	0.0745782	0.0852058
FOXP1	5	13091	7.52	13091	0.664766	0.742826	0.734259	0.751392
FOXP2	9	13091	7.3	13091	1.23304	0.209079	0.201109	0.217049
GABRB2	6	13091	3.47	13091	1.72944	0.0838916	0.0784583	0.089325
GABRB3	5	13091	4	13091	1.2501	0.272373	0.263648	0.281098
GFAP	6	13091	3.49	13091	1.71953	0.0763924	0.0711864	0.0815983
GIGYF1	15	13091	14.62	13091	1.02602	0.392661	0.38309	0.402232
GIGYF2	3	13091	8.54	13091	0.351139	0.859714	0.852908	0.86652
GNAI1	3	13091	3.12	13091	0.96153	0.456554	0.446792	0.466317
GRIA2	7	13091	7.76	13091	0.902009	0.522448	0.512658	0.532237
GRIN2B	22	13091	16.94	13091	1.2992	0.0987901	0.0929422	0.104638
HDLBP	13	13091	12.65	13091	1.0277	0.392861	0.383289	0.402433
HECTD4	42	13091	38.58	13091	1.08893	0.242876	0.234471	0.25128
HIVEP2	28	13091	24.1	13091	1.16217	0.182982	0.175404	0.19056
HNRNPU	6	13091	7.36	13091	0.815133	0.590941	0.581305	0.600577
IRF2BPL	20	13091	22.75	13091	0.878936	0.635736	0.626305	0.645168
KANSL1	16	13091	8.84	13091	1.81095	0.00869913	0.00687911	0.0105191
KATNAL2	3	13091	2.36	13091	1.27125	0.314269	0.30517	0.323367
KCNB1	9	13091	10.45	13091	0.861149	0.589941	0.580301	0.599581
KCNMA1	21	13091	11.9	13091	1.76593	0.00439956	0.00310244	0.00569668
KCNQ3	14	13091	9.49	13091	1.47575	0.0740926	0.0689592	0.079226
KDM3B	15	13091	15.71	13091	0.954754	0.49745	0.487651	0.50725
KDM5B	10	13091	11.99	13091	0.833901	0.621038	0.61153	0.630546
KDM6B	17	13091	22.27	13091	0.763051	0.769923	0.761674	0.778172
KIAA0232	8	13091	13.7	13091	0.583687	0.831217	0.823876	0.838558
KMT2A	24	13091	31.82	13091	0.753791	0.812519	0.804869	0.820168
KMT2C	20	13091	23.77	13091	0.841154	0.686531	0.677439	0.695623
KMT2E	13	13091	13.81	13091	0.941289	0.512049	0.502252	0.521845
KMT5B	4	13091	6.23	13091	0.641945	0.711229	0.702347	0.720111
KRAS	1	13091	1.2	13091	0.833321	0.431457	0.42175	0.441164
LDB1	6	13091	5.27	13091	1.13858	0.321068	0.311917	0.330218
LRRC4C	6	13091	4.89	13091	1.2271	0.248075	0.23961	0.25654
LZTR1	2	13091	5.34	13091	0.374436	0.821118	0.813606	0.828629
MAGEL2	2	13091	7.57	13091	0.264088	0.868813	0.862196	0.87543
MAP1A	26	13091	24.39	13091	1.06614	0.324468	0.315292	0.333643
MAP2K1	4	13091	4.14	13091	0.966173	0.408659	0.399025	0.418294
MAP2K2	2	13091	4.79	13091	0.417448	0.818718	0.811168	0.826269
MBD5	11	13091	10.97	13091	1.00274	0.417658	0.407993	0.427324
MED13	13	13091	15.55	13091	0.83585	0.646635	0.637267	0.656004
MED13L	17	13091	18.95	13091	0.896964	0.588441	0.578796	0.598086
MEF2C	4	13091	3.26	13091	1.22706	0.261474	0.252861	0.270086
MEIS2	5	13091	4.53	13091	1.10379	0.334567	0.325319	0.343814
MKX	6	13091	3.75	13091	1.60028	0.107289	0.101224	0.113355
MYT1L	10	13091	10.49	13091	0.953253	0.475752	0.465964	0.48554
NAA15	5	13091	5.04	13091	0.99206	0.431757	0.422049	0.441465
NACC1	8	13091	8.57	13091	0.933448	0.507749	0.497951	0.517548
NBEA	20	13091	22.45	13091	0.890702	0.606439	0.596864	0.616014
NCKAP1	6	13091	7.11	13091	0.84381	0.557644	0.54791	0.567378
NCOA1	16	13091	12.13	13091	1.31943	0.113089	0.106882	0.119296
NF1	11	13091	19.79	13091	0.555463	0.860814	0.85403	0.867598
NIPBL	26	13091	19.1	13091	1.36198	0.0470953	0.0429434	0.0512472
NLGN2	10	13091	8.57	13091	1.16699	0.255774	0.247223	0.264325
NR3C2	8	13091	10.29	13091	0.777318	0.680832	0.671696	0.689968
NR4A2	7	13091	4.21	13091	1.66306	0.0753925	0.0702179	0.0805671
NRAS	1	13091	0.39	13091	2.56422	0.159084	0.151916	0.166253
NRXN1	6	13091	11.2	13091	0.535501	0.838516	0.831304	0.845728
NRXN2	22	13091	28.73	13091	0.765356	0.79662	0.788731	0.804509
NSD1	21	13091	19.6	13091	1.07154	0.315068	0.305964	0.324173
NUP155	9	13091	10.98	13091	0.819548	0.620938	0.611429	0.630446
PACS1	10	13091	10.58	13091	0.945138	0.486751	0.476955	0.496547
PAX5	3	13091	2.2	13091	1.36372	0.266873	0.258204	0.275542
PHF12	10	13091	8.14	13091	1.22868	0.216178	0.208111	0.224246
PHF2	14	13091	11.47	13091	1.22081	0.19648	0.188693	0.204268
PHF21A	7	13091	4.73	13091	1.48017	0.126287	0.119777	0.132798
PHF3	12	13091	15.15	13091	0.791888	0.693831	0.684797	0.702864
PHIP	15	13091	10.59	13091	1.41691	0.0730927	0.0679913	0.0781941
POGZ	18	13091	14.9	13091	1.20834	0.180582	0.173043	0.188121
PPP1CB	3	13091	2.39	13091	1.25529	0.251675	0.243169	0.26018
PPP2R5D	3	13091	3.28	13091	0.914615	0.469853	0.460071	0.479635
PPP5C	9	13091	7.11	13091	1.26601	0.190081	0.182391	0.197771
PRR12	23	13091	34.58	13091	0.664535	0.861614	0.854846	0.868381
PTEN	2	13091	3.08	13091	0.649297	0.617238	0.607712	0.626765
PTK7	4	13091	3.7	13091	1.08111	0.339366	0.330086	0.348646
PTPN11	7	13091	4.52	13091	1.54897	0.112889	0.106686	0.119091
RAF1	4	13091	4.28	13091	0.934559	0.489051	0.479254	0.498848
RAI1	20	13091	24.78	13091	0.806807	0.741326	0.732743	0.749908
RERE	23	13091	23.33	13091	0.98583	0.449155	0.439406	0.458904
RFX3	6	13091	6.03	13091	0.995023	0.418358	0.40869	0.428026
RIMS1	9	13091	14.88	13091	0.604567	0.830717	0.823367	0.838067
RIT1	3	13091	1.79	13091	1.67613	0.180182	0.172649	0.187715
RORB	2	13091	3.8	13091	0.526243	0.69733	0.688326	0.706334
SATB1	13	13091	8.31	13091	1.56494	0.0462954	0.0421771	0.0504136
SCN1A	12	13091	14.79	13091	0.811186	0.670733	0.661522	0.679943
SCN2A	13	13091	14.61	13091	0.889692	0.582342	0.572676	0.592007
SCN8A	18	13091	15.25	13091	1.18058	0.19808	0.190269	0.205891
SETBP1	12	13091	13.91	13091	0.862563	0.60364	0.594053	0.613226
SETD1A	20	13091	24.71	13091	0.809097	0.732527	0.723851	0.741202
SETD2	21	13091	20.65	13091	1.01698	0.407759	0.398128	0.417391
SETD5	19	13091	13.7	13091	1.38742	0.0623938	0.0576534	0.0671342
SHANK2	19	13091	14.63	13091	1.29914	0.108289	0.102199	0.114379
SHANK3	47	13091	42.16	13091	1.11521	0.184582	0.176978	0.192185
SHOC2	4	13091	4.32	13091	0.925903	0.462854	0.453081	0.472626
SIN3A	15	13091	11.97	13091	1.25342	0.157284	0.150149	0.16442
SKI	11	13091	16.62	13091	0.661569	0.806119	0.798371	0.813868
SLC6A1	5	13091	6.12	13091	0.816924	0.565243	0.555528	0.574959
SMARCA2	11	13091	18.59	13091	0.591373	0.850415	0.843425	0.857405
SMARCA4	24	13091	24.72	13091	0.97082	0.481652	0.471859	0.491445
SMARCC2	16	13091	12.99	13091	1.232	0.168683	0.161344	0.176022
SON	1	13091	1.64	13091	0.609726	0.59674	0.587126	0.606355
SOS1	9	13091	9.18	13091	0.980379	0.449755	0.440005	0.459505
SOS2	8	13091	8.48	13091	0.943362	0.476552	0.466764	0.486341
SOX5	5	13091	6	13091	0.83327	0.545945	0.536187	0.555703
SPAST	8	13091	6.02	13091	1.3291	0.19658	0.188791	0.204369
SRCAP	1	13091	1.6	13091	0.624971	0.663134	0.65387	0.672397
SRPRA	1	13091	0	13091	inf	0.0486951	0.0444768	0.0529134
STXBP1	13	13091	3.84	13091	3.38779	0.00019998	-7.71504e-05	0.00047711
SYNGAP1	17	13091	13.15	13091	1.29316	0.116888	0.110591	0.123185
TANC2	19	13091	14.15	13091	1.34325	0.0905909	0.0849655	0.0962164
TAOK1	7	13091	6.71	13091	1.04324	0.391461	0.381895	0.401027
TBL1XR1	8	13091	4.58	13091	1.74718	0.0585941	0.053991	0.0631972
TBR1	10	13091	6.34	13091	1.57773	0.0615938	0.0568819	0.0663058
TCF20	22	13091	20.89	13091	1.05322	0.344566	0.335252	0.35388
TCF4	7	13091	4.9	13091	1.4288	0.136686	0.129954	0.143419
TCF7L2	13	13091	6.47	13091	2.01028	0.0110989	0.0090456	0.0131522
TEK	7	13091	10.86	13091	0.644377	0.791421	0.783458	0.799384
TLK2	9	13091	5.65	13091	1.59333	0.0766923	0.071477	0.0819077
TM9SF4	9	13091	5.94	13091	1.51551	0.089991	0.0843824	0.0955996
TRAF7	4	13091	6.87	13091	0.582114	0.760724	0.752362	0.769086
TRIM23	3	13091	4.79	13091	0.626219	0.707929	0.699017	0.716841
TRIO	1	13091	0.16	13091	6.2504	0.0751925	0.0700242	0.0803608
TRIP12	24	13091	18.05	13091	1.33025	0.0662934	0.0614172	0.0711695
TSC1	3	13091	7.29	13091	0.411388	0.842016	0.834868	0.849164
TSC2	31	13091	28.01	13091	1.107	0.235476	0.227161	0.243792
TSHZ3	12	13091	11.16	13091	1.07534	0.327067	0.317873	0.336262
VEZF1	7	13091	4.5	13091	1.55585	0.0988901	0.0930395	0.104741
WAC	4	13091	5.2	13091	0.76916	0.59714	0.587527	0.606753
WDFY3	28	13091	32.82	13091	0.852824	0.705429	0.696495	0.714364
ZBTB20	8	13091	9.11	13091	0.878081	0.565243	0.555528	0.574959
ZMYND8	19	13091	13.21	13091	1.43894	0.0491951	0.0449563	0.0534339
ZNF292	20	13091	23.35	13091	0.856312	0.661134	0.651857	0.670411
ZNF462	18	13091	25.04	13091	0.718463	0.818618	0.811066	0.82617
