## Extended Data Table 6 for "Sub-diagnostic effects of genetic variants associated with autism"

### Sheet: brainspan_autism_assoc_genes
gene	avg_P1R1	avg_P1R2	avg_P1R3	avg_P2R1	avg_P2R2	avg_P2R3	avg_P3R1	avg_P3R2	avg_P3R3	avg_P4R1	avg_P4R2	avg_P4R3	avg_P5R1	avg_P5R2	avg_P5R3	avg_P6R1	avg_P6R2	avg_P6R3	avg_P7R1	avg_P7R2	avg_P7R3	avg_P8R1	avg_P8R2	avg_P8R3	avg_P1R4	avg_P2R4	avg_P3R4	avg_P4R4	avg_P5R4	avg_P6R4	avg_P7R4	avg_P8R4
SMARCC2	25.5464	26.3973	22.5324	28.8842	29.2154	29.1812	22.8451	26.4489	27.3534	20.0559	18.6366	23.1066	16.1628	16.253	15.9863	16.0568	15.5677	13.9909	18.4703	19.9496	16.396	20.0615	20.9259	14.9768		19.504	27.0187	16.414	18.4106	18.4969	20.7103	19.2923
SLC6A1	8.80828	5.943	13.1861	8.25896	7.56041	25.7756	10.5955	14.8126	44.8389	51.7865	44.3965	56.7172	75.5669	87.5843	102.292	69.6609	58.2029	40.8499	81.2438	85.7147	69.1848	69.2667	62.6885	69.0739		17.3665	47.0222	39.0208	34.6908	50.7932	78.868	77.3898
SATB1	17.2993	26.4475	7.66991	12.0392	17.6572	8.38672	8.76267	9.32509	7.19383	11.0589	9.97792	7.69649	14.1489	12.3159	7.49159	11.5683	10.2574	4.79176	11.3312	10.3019	5.42933	14.1635	13.996	5.38426		4.13879	8.45723	7.59071	3.70645	3.62943	3.05518	3.2052
HECTD4	11.9934	10.9662	7.66483	17.0063	15.6631	12.9345	10.531	11.9678	11.6375	8.29388	6.77586	6.65291	7.08842	6.66876	7.21519	6.85483	6.80107	5.38763	7.98662	7.82165	7.95229	10.5997	11.633	7.17879		10.5044	10.3571	4.90647	14.6383	14.6546	14.899	13.4907
KMT5B	19.9633	16.6808	15.4065	15.7686	14.9692	15.0576	12.6835	14.1712	14.5686	9.76139	8.55562	8.60804	4.81765	4.46532	6.17135	3.9152	3.55041	4.09463	4.05537	3.6529	4.25804	4.14786	4.12141	4.37684		11.2316	14.3889	8.22047	5.42858	5.57463	5.30603	5.29291
SETD1A	4.16098	4.02997	3.76938	5.32393	4.99277	5.59534	5.19211	5.27146	5.59227	3.93943	3.63053	4.5159	2.55155	2.75623	3.85256	2.81063	2.5627	2.4542	3.25141	3.46931	3.40445	3.39877	3.35613	2.95376		3.41284	5.36109	3.31085	3.93495	4.449	5.04376	4.20526
KCNMA1	1.44478	0.964082	0.876114	1.5134	1.39079	1.32201	1.76788	2.04318	2.39834	2.3317	2.25154	2.05165	5.01019	5.02892	4.76799	5.86627	4.91221	4.05955	5.98362	5.33989	4.57441	6.67531	6.5826	4.24331		2.65742	1.85824	1.5179	3.7999	3.727	4.45294	4.54886
CAPRIN1	81.7177	86.8327	74.258	68.3709	75.1272	59.5907	39.4433	47.5737	43.7058	43.3642	41.8719	40.8773	28.1213	28.3355	25.9982	24.1392	21.3899	23.7752	22.7267	21.1626	21.4411	25.3779	23.7837	23.4243		45.7567	44.8529	37.1034	28.7256	21.76	23.7734	24.2894
GABRB2
GABRB3	22.9455	23.867	17.053	18.9282	20.6804	18.1425	14.8331	16.974	20.3004	15.9055	15.0953	9.66085	17	15.4637	12.0779	14.2063	13.6611	13.3481	16.3423	14.1234	14.6718	17.8093	17.3638	13.9823		17.4335	12.6668	8.35629	9.42205	6.72136	7.43949	7.72505
DLG4	60.4774	49.776	40.9362	60.9012	54.4611	61.2021	72.9462	67.0398	78.1587	71.0301	66.7908	42.2621	127.707	118.491	79.8855	85.4279	86.0207	71.3859	79.8249	82.8645	83.0089	88.0855	86.5326	73.1013		45.0087	30.6979	33.5532	88.2683	70.1043	83.8531	79.1601
CACNA1A
DEAF1	20.4096	18.1729	22.6213	30.0005	29.814	29.8312	50.1626	55.4195	48.979	47.2276	52.1824	31.108	58.4319	59.8626	58.5735	29.4805	30.1688	33.2464	29.358	31.6087	40.3624	31.314	30.0792	36.1996		57.7454	36.378	38.6369	50.9348	35.4798	38.0432	40.1729
DMPK	5.01741	5.67952	6.29228	11.179	9.36715	12.4294	21.3965	16.6941	15.2844	16.7478	19.1537	17.973	12.3896	14.2984	15.9853	12.0748	11.5074	8.95271	9.66352	10.9987	9.99702	7.8203	8.02321	10.562		14.8346	17.536	16.8067	16.8789	14.6755	12.8794	10.3715
DYRK1A	22.0654	21.21	21.0104	18.301	18.8439	17.8053	14.4236	16.0141	16.489	14.7438	13.4843	12.3641	11.2839	11.1851	10.2107	10.426	9.58235	10.0227	11.0529	10.4498	10.0276	13.3839	12.9914	11.4142		13.6807	16.7903	11.0499	10.6975	10.0932	10.7072	11.0368
CUL3	13.9733	13.7282	12.8337	10.8251	10.4936	10.4555	8.32217	9.58469	9.50209	7.88636	7.14394	6.78339	8.75965	8.26798	6.72283	7.15128	6.16657	6.7516	7.41552	6.61556	6.09197	8.36722	7.94993	6.52169		9.33932	10.0322	6.67028	9.77076	6.6485	6.9138	7.02847
CASZ1
IRF2BPL	57.7314	47.7392	35.5883	46.0848	43.5276	36.9835	41.4443	46.7123	38.7734	30.9654	28.7537	21.6241	14.7784	14.4117	15.6374	12.0434	11.4131	10.9383	10.8048	11.0261	11.5699	11.1019	10.6479	10.175		27.0581	19.889	17.146	19.0698	14.3654	15.1415	12.6706
TRIM23	14.3959	13.8239	12.6503	10.5727	11.3742	9.6024	8.11541	9.96687	10.3718	7.64627	7.25388	6.18549	12.7806	12.3482	8.76389	13.8979	11.3624	11.2923	12.8867	10.507	9.77127	16.7976	15.9449	12.1354		10.5254	9.18829	5.17255	12.3093	9.24965	9.7039	10.4329
LDB1	51.0927	52.8344	40.8683	56.1751	56.6929	52.1483	42.2041	43.3836	46.5451	29.0753	26.3899	35.1691	14.5482	14.6624	15.1781	11.9926	11.0675	11.2437	17.4881	17.7143	17.3264	17.8988	17.965	14.7215		24.8548	34.4071	24.466	13.4121	12.4494	15.785	14.2208
SETD2	11.45	11.4142	8.8736	12.2752	12.5175	12.0662	10.5904	12.152	12.6663	7.64304	6.94687	7.63674	4.89925	4.43544	5.50225	3.55269	3.33692	3.61093	4.5146	4.31846	4.96008	5.17103	5.17183	4.96652		7.88635	12.9751	6.45347	8.07891	6.47501	6.6838	6.8518
SETD5	9.29993	9.53923	9.60694	10.3955	9.42238	11.9347	9.15268	10.0896	11.4262	8.48785	8.42819	12.3605	7.08439	6.7887	9.07446	4.80383	4.591	4.56316	6.30237	6.04385	6.22189	6.68722	7.32092	5.92027		9.3479	16.7815	10.5683	10.7611	8.40883	8.72163	8.4048
CSNK2A1	33.0374	30.6014	30.3169	26.7727	26.706	25.9081	20.6027	23.4884	22.038	23.183	22.7999	20.5223	16.5259	16.4782	14.718	12.9041	12.4484	13.045	13.5301	13.0671	12.7366	13.5398	13.3209	13.2332		22.9756	22.6368	19.8373	18.2503	12.7277	13.8189	13.2804
LRRC4C	0.996865	0.603722	4.42162	3.75562	2.99398	5.77339	9.01508	9.45447	8.89305	9.16976	9.30468	4.1952	8.64986	8.56615	7.4027	6.85339	7.29854	5.49469	8.46779	8.8349	7.91102	9.21899	9.94649	6.85582		6.4375	4.80847	2.98788	2.5507	1.80134	2.03478	1.92855
BRSK2	14.5506	12.934	10.5067	17.9213	16.4858	15.3184	21.201	19.1459	16.7476	16.0938	14.8622	9.34728	14.898	14.7502	13.0258	11.7503	11.5678	8.98598	14.2569	15.719	11.8005	16.8624	16.4845	10.1649		13.5215	17.0222	14.1004	16.5101	16.531	19.0277	18.1229
CACNA2D3	4.20169	2.53655	6.77974	4.24564	5.7684	9.39205	4.40106	6.36755	14.6432	5.53635	6.0832	5.99444	9.5326	9.21493	7.52043	5.49045	5.65597	9.52569	8.44198	8.61545	10.3812	11.952	12.7501	10.187		19.6206	0.642354	1.40651	12.9463	4.86753	6.39359	3.63223
AP2S1	51.1487	59.1721	59.5325	57.4286	64.9987	61.6593	75.7939	73.391	65.6662	74.4888	76.004	62.812	89.0755	92.9893	73.3327	78.975	83.5359	80.884	67.8371	72.0815	65.8354	82.1893	82.4786	76.3636		81.0738	40.3949	58.2148	102.066	70.3381	71.8489	74.8746
ARID1B	7.68728	8.22331	6.96472	8.21092	8.79397	9.96036	6.65545	7.97175	10.4329	5.07671	4.30488	5.83347	3.27296	3.12381	4.14454	2.90704	2.59074	2.71844	3.38586	3.23238	3.93303	4.04011	3.93263	3.54557		6.7617	9.09161	4.52316	4.63922	4.41322	4.46769	4.47831
NRXN2	31.9212	21.3844	25.5914	36.5131	30.2559	38.0213	55.8202	56.2561	60.0206	52.7958	50.7034	28.8641	50.7726	49.9351	47.7089	35.3727	30.31	25.3183	26.6606	28.5739	26.6453	25.6019	24.3257	20.022		54.6941	29.0253	23.7129	74.0425	57.5561	58.2333	49.4252
NRXN1	21.2171	16.6795	19.7713	22.746	22.229	18.694	26.8947	29.0338	23.9587	25.1046	23.685	14.4075	27.9515	27.2168	20.2828	20.0777	16.9459	11.8565	16.7959	14.7518	11.3467	20.8312	19.5713	11.2159		28.4944	17.7186	11.0024	23.0989	16.2304	16.7665	15.3952
RFX3	7.39495	8.01257	10.8512	6.47103	6.15205	6.70728	5.5856	5.73693	6.55445	4.32929	4.54807	5.16074	4.31372	4.62254	4.14578	2.97862	2.82873	3.14155	2.19513	1.659	2.39427	2.40816	2.37374	2.89851		4.48062	6.15016	4.10733	1.64877	1.70771	1.52809	1.5732
PRR12	12.1349	10.0447	9.53447	15.5884	13.806	14.6424	16.2901	16.2422	16.8874	10.0363	8.27497	8.80838	6.31522	6.19079	8.55109	6.20308	5.40253	5.24192	5.8507	6.43627	6.17281	6.52445	6.51799	5.20739		10.6226	11.1006	6.27608	10.192	10.4387	9.56911	7.50983
PTEN	16.5837	15.2829	16.343	10.5155	11.5625	11.1372	9.07468	10.2498	11.5488	10.0855	9.52007	9.42251	13.3142	12.7682	11.124	11.2768	8.91993	9.35171	8.64718	7.32963	6.85854	9.53222	8.73518	7.74672		14.0371	10.8827	10.02	11.7931	12.2983	12.1633	11.7811
MAGEL2
LZTR1	4.68308	4.48201	4.30277	6.49743	6.03353	6.88991	7.62034	8.05658	8.42741	9.26331	8.93678	9.31193	10.786	13.021	14.3855	13.0391	12.2475	10.063	11.9152	13.1226	11.2765	10.419	10.5584	10.9539		10.0915	10.2827	11.038	14.768	12.8716	13.1994	12.9979
CTCF	37.1188	35.0149	33.2377	33.5934	32.3996	32.7718	24.7668	27.3871	26.0063	21.3995	19.6305	19.8376	12.0298	11.1718	12.7708	11.0029	9.93891	11.0005	12.8924	12.0203	12.2539	13.0723	12.23	12.3755		20.4494	29.6988	18.704	15.0519	14.1626	15.4178	14.3993
FOXP1	3.33497	2.51727	12.046	6.77559	4.63234	19.2511	16.0934	11.5861	23.8366	11.6004	10.3939	10.4103	5.49991	4.72989	4.17886	4.01156	3.58449	3.70173	4.74453	4.00759	4.4128	4.73929	4.3216	4.19369		7.36898	4.79643	3.12561	1.91014	1.86616	2.12148	1.9261
ADNP	45.5921	40.5266	41.9	40.5449	38.0283	37.9523	31.0926	34.9527	32.5465	25.7454	23.2161	21.3887	12.5443	12.4192	12.9141	10.4738	9.67699	10.022	11.263	10.8699	10.7051	12.0114	11.683	11.0988		27.1027	33.2378	17.5667	13.3225	12.2371	12.8019	12.9198
GRIA2	27.2996	28.8284	15.2785	19.1893	22.2391	18.2081	18.9197	19.5124	32.5657	17.001	16.7256	11.4935	31.3829	28.7157	28.1956	24.7368	22.6591	27.4818	28.6956	26.2069	31.6557	36.5283	37.6688	31.3909		18.808	35.4703	13.7311	14.2249	10.2962	10.4324	10.5971
CELF4	12.2434	10.6481	14.9372	14.139	14.8579	21.4899	26.5252	26.9678	36.2615	24.7849	26.3697	12.197	31.6636	29.5219	29.4051	25.1759	23.5462	24.7664	33.8853	31.2023	27.1573	38.8342	35.9661	26.8569		43.8893	14.7174	9.61271	33.4858	34.3	34.461	30.6293
PHF21A	8.13049	6.98279	6.99242	7.29626	6.75754	8.40244	5.96905	6.34598	7.31621	5.48843	5.12206	7.34002	3.01714	3.06618	3.88698	2.75305	2.57299	2.92844	3.24529	3.1908	3.52788	2.94048	2.93929	3.44441		4.50365	6.66788	5.80739	3.61509	4.21706	3.89199	3.99139
TBR1	101.613	100.419	15.5428	56.3165	78.3725	15.2417	23.0826	30.3072	8.10801	18.9378	22.608	6.07439	7.48603	6.42652	4.16925	8.20541	5.79336	2.88166	9.93393	8.85024	2.36065	14.4708	12.8233	3.14158		0.423046	0.027002	0.042293	0.028119	0.015055	0.059002	0.030498
TCF7L2	0.783012	1.97278	54.4208	0.73661	7.66982	3.26314	0.676315	1.13565	5.29399	2.4948	2.82467	5.37247	2.6523	3.12912	10.9565	3.43713	3.13338	4.97766	3.1319	3.0768	2.29681	2.97843	2.71932	2.7185		191.686	4.24446	13.2673	116.624	43.6143	35.5541	53.2382
BAZ2B	1.77815	2.37936	2.70612	1.98319	2.04935	2.78981	1.57038	1.94438	2.44071	1.46944	1.28625	2.34389	1.12558	1.17829	1.57485	1.191	1.19654	1.53173	1.3636	1.33508	1.9527	1.30411	1.36608	1.8778		2.18441	4.80616	2.22288	1.6738	2.07017	1.93641	2.04741
SKI	20.9308	19.0451	16.6615	22.9145	20.6921	21.8525	25.3237	29.1374	26.0119	27.1865	25.9236	25.065	18.5432	18.7597	21.5632	13.9239	12.6657	13.023	14.1187	14.6221	14.2284	14.0992	13.789	12.9092		16.9266	24.2078	20.9349	23.3233	33.8179	38.9879	36.219
NCKAP1	57.0625	59.4019	56.5213	42.957	44.4623	39.9646	29.6474	37.4311	39.3349	39.9558	39.3495	34.2403	49.4738	53.0661	40.5618	56.7877	51.0238	51.4788	53.7238	47.2969	46.3363	61.2021	59.6653	49.1668		39.2039	32.3635	30.0231	42.9423	37.7928	39.1463	43.984
KANSL1	16.0822	15.9226	13.5558	15.6152	16.147	16.2072	10.0164	12.1434	12.1159	10.2388	9.78469	13.7556	5.06111	5.10278	6.20828	4.00423	3.69981	4.14704	6.19591	6.20857	5.89438	6.65775	6.81901	5.79455		10.195	15.3418	11.0043	7.54482	8.59366	9.6352	9.47174
CHD2
CSDE1	142.25	141.814	119.46	125.359	129.789	104.632	91.2957	100.323	87.5538	74.983	69.8687	62.3083	59.8772	58.6322	49.3816	56.4984	51.6178	57.6277	57.6883	53.7212	55.2446	66.0677	62.7896	63.9464		109.196	83.4396	56.5458	70.4142	55.0044	61.5617	68.149
CHD7	2.51849	6.18759	9.04597	2.62516	3.47047	8.06804	1.10891	2.13876	4.79637	1.73576	1.29617	4.2185	1.22368	1.30503	2.89819	1.15534	1.12489	1.78043	1.14309	1.13362	2.24534	1.05785	1.27372	1.90078		6.57516	25.8088	9.66647	9.52088	7.48639	6.49843	6.05767
CHD8	16.9283	16.4922	13.0603	17.1906	17.1745	15.6664	12.9632	14.4653	15.1248	9.18452	8.09372	9.67208	6.65046	6.55142	7.44209	5.35864	5.14371	5.34779	6.73989	7.10802	7.29688	7.80257	8.02878	7.28174		11.274	16.9797	8.36613	11.4071	9.29296	10.3575	9.5987
ASXL3	9.71833	9.74686	4.75393	9.66621	11.2808	5.75502	5.75483	7.15239	4.20852	2.98795	2.97013	2.14525	0.925912	0.79085	0.648354	0.720114	0.805054	0.393063	0.963628	0.783485	0.567727	1.07905	1.20233	0.549785		5.24186	6.83535	1.90531	0.596657	0.256996	0.253783	0.278968
NBEA	50.6584	38.2692	19.2477	44.9291	39.9588	21.4147	30.6674	32.4362	23.9462	19.1641	15.57	6.4011	12.5435	10.0208	8.65795	9.46742	8.21556	8.21225	9.87816	8.20106	9.97424	13.6951	12.8349	8.76775		20.8468	19.1361	10.186	13.356	9.54048	10.6322	10.5313
VEZF1	18.9313	21.8204	26.4154	16.4369	16.2981	20.0277	12.4259	12.7694	14.3001	10.8593	8.97146	15.4353	4.74722	5.18916	7.47393	6.20117	5.8344	7.82908	6.16445	5.91833	7.71077	5.52527	5.43623	8.59674		13.312	17.1756	10.5246	5.77559	7.50856	7.65742	7.8202
NF1	6.71829	6.59109	6.60541	6.13768	6.29651	6.71629	4.53698	5.74066	6.87412	4.94454	4.72678	6.5059	5.67066	5.66882	6.32805	5.86362	5.17891	4.97412	6.44606	5.59124	6.41011	8.25403	7.81702	6.20626		6.08186	10.8414	6.08941	5.7214	6.17092	6.53959	7.4309
KATNAL2
PAX5
TEK	1.51574	1.76409	2.09047	1.37796	1.50093	1.60658	1.16754	2.01097	2.38355	4.17694	4.82457	4.6698	3.71217	4.37497	6.12869	5.01638	4.13683	4.78434	3.80664	3.6167	4.53175	3.77055	3.48325	4.41125		2.47272	2.56402	4.51912	2.22771	2.37813	3.41591	3.22201
ZBTB20
NAA15	8.78721	8.96498	8.8943	6.57711	6.82763	6.22587	4.68654	5.43675	5.25468	3.91933	3.24072	3.25569	3.29787	3.18167	2.84732	2.60034	2.24751	2.7379	2.73198	2.35037	2.80953	2.88301	2.87073	2.86285		5.11285	6.04937	2.85489	2.96208	2.65248	2.45669	2.64398
TLK2	5.15637	5.69901	5.52648	4.49522	4.88174	4.86675	4.21694	4.65587	4.19618	3.67476	3.52269	3.38999	2.92505	2.92607	2.72433	2.58998	2.39762	2.57144	2.8369	2.64337	2.42603	2.8802	2.78965	2.723		3.95589	4.3285	3.2664	3.04524	2.92389	3.0432	2.93665
PSMD12	10.0647	9.2959	11.8338	7.81337	8.18433	8.90539	7.98553	9.62055	10.3969	8.82887	8.61672	7.55452	11.4603	11.458	9.35368	11.2321	9.53352	10.0443	9.66036	9.12915	7.33904	11.0509	11.91	9.39122		11.9639	8.85006	7.54146	16.8002	11.4784	9.5458	11.3871
MEF2C	98.7869	96.3677	13.9115	137.241	104.896	24.6646	186.694	168.506	42.2734	165.429	147.492	12.7459	115.042	100.442	23.5245	63.5087	52.1509	13.3492	49.5796	39.1795	14.0148	59.768	51.7275	13.0531		14.7511	17.2285	8.37915	9.00404	3.59679	3.38293	3.92539
MEIS2	15.7691	19.0677	27.8845	14.5217	24.1926	38.1674	12.2001	23.2394	37.4448	7.90784	12.6288	22.2858	3.28907	4.11111	7.34311	2.85122	2.70787	4.72723	2.67274	2.7449	5.97988	2.31908	2.52361	6.54198		6.78119	0.782264	1.4225	1.17873	1.40733	1.72614	1.69965
WDFY3	9.84395	8.14798	7.45818	8.77953	8.03983	7.89982	5.91498	7.27031	7.70746	5.48254	5.07752	6.34748	5.85623	5.68204	7.20159	6.52679	5.6425	6.31647	6.99313	6.33812	8.47666	8.97729	8.44144	8.31029		7.28149	11.9763	7.00747	9.22481	7.99946	7.62569	8.00096
KDM5B	38.1408	36.2747	28.1924	30.3593	31.5425	26.3017	15.5543	18.8797	18.6516	14.2795	12.234	14.3714	5.17207	5.22489	4.92967	3.80567	3.54762	3.50108	3.9739	3.91513	3.87662	3.97525	4.03923	3.60971		15.6693	20.9315	12.0183	5.78033	3.98992	3.8446	3.44671
NUP155	4.9429	5.49897	5.59715	4.76012	4.65311	5.42246	3.33741	3.82564	3.94843	3.14966	2.84285	3.87777	1.87768	2.02431	1.99665	1.71363	1.55838	1.68449	2.17699	1.99363	2.00875	2.38057	2.34283	1.94191		4.06102	6.6112	3.43371	2.5837	2.31484	2.49496	2.6748
KDM3B	17.3406	18.7296	20.5848	16.2583	16.354	18.8834	9.82445	12.7613	14.1773	11.2151	10.1712	15.7875	6.69854	7.37456	10.5808	7.20465	6.81573	7.27168	8.39757	8.35291	9.4429	8.53223	8.69051	9.22685		14.4926	26.7759	15.7394	8.52825	8.9948	9.56861	9.61034
PHF3	10.5637	10.286	9.55344	9.21072	8.91351	9.40101	6.4469	7.29294	8.58283	6.04441	5.33743	6.64043	4.61544	4.36034	5.06834	3.91364	3.48876	4.41597	4.49375	4.00788	5.23443	4.86138	4.56392	5.40112		5.58811	8.79519	5.61031	5.71788	4.64003	4.87146	4.99355
ZNF292	15.7317	15.6827	15.2685	11.0264	11.6638	10.7849	6.53136	7.37709	7.85179	5.43919	4.45657	5.62256	2.64146	2.49642	2.61326	1.93728	1.65495	1.84146	1.95066	1.64808	2.04873	2.36876	2.27337	2.26381		6.12398	10.6461	4.80757	2.35606	2.51597	2.31565	2.64306
GIGYF1	5.48182	4.85719	4.15523	8.01423	7.08486	8.45836	11.1661	8.48302	9.21418	5.45096	5.36975	8.48077	3.01677	3.33735	4.95218	3.31643	3.46403	3.3847	4.74132	5.19545	5.2542	4.56064	5.03814	4.69636		5.4959	10.8837	8.38492	8.03527	8.12115	9.08366	7.90827
GIGYF2	6.98855	6.65742	6.15588	7.11867	6.94443	7.10116	5.98526	6.91054	7.47648	4.70429	3.95572	4.43464	4.25214	3.92121	5.25114	4.01778	3.6887	4.31499	4.33783	4.29841	4.9326	4.63128	4.66443	4.6408		5.6847	7.71353	3.38108	4.62966	4.73657	4.86346	4.72225
MAP1A	14.1634	11.7951	14.0149	18.0747	16.4065	21.9392	28.3883	35.3856	39.4862	29.4432	27.2267	18.8816	89.8977	81.0099	95.6238	105.776	98.1412	89.562	142.133	150.029	130.941	180.561	180.845	114.446		38.9848	28.4767	12.664	109.03	85.8913	111.568	114.199
CACNA1E	17.924	16.1116	8.54369	14.1968	16.8104	12.1578	10.9492	11.716	11.8404	8.18706	7.7125	4.46571	5.88865	4.84315	6.48638	4.56094	4.24374	6.34835	5.9727	5.6213	9.86435	8.04313	8.05213	9.82271		6.64251	7.85296	4.19767	6.84052	3.16926	2.484	2.07546
STXBP1	87.0972	72.739	53.1756	97.1398	94.5687	78.6204	100.307	119.97	98.0923	114.839	113.711	62.3216	147.02	130.348	109.136	131.338	118.597	86.9793	211.635	205.249	135.388	267.393	251.564	119.884		81.3105	63.3614	63.1142	180.246	173.138	222.992	215.163
TSC1
EHMT1	6.27107	6.1142	5.74884	6.47305	6.36031	6.84574	4.66702	5.55893	6.05968	4.19253	3.35476	4.2975	1.8196	2.12699	2.90921	2.11522	1.84902	1.63416	1.84909	1.92544	1.97139	1.51682	1.54271	1.83061		4.55804	6.19794	3.40264	2.50684	2.61842	2.3785	2.0474
NCOA1	19.4578	17.4125	24.4881	24.6934	22.1678	36.6065	25.4346	27.112	41.0414	20.7607	20.7881	20.9098	11.2736	11.6053	14.8807	11.5258	10.2477	12.199	14.004	13.2868	15.8791	15.8324	14.9973	15.3874		12.2084	16.7714	11.5208	10.2868	11.7695	13.5323	14.2381
PTK7	3.15725	4.69049	5.46646	3.7491	4.04113	5.31534	2.22131	2.54988	3.57734	4.02943	4.1923	5.77458	2.3807	2.61623	2.83299	1.19694	1.12198	0.880761	1.12148	1.13669	0.795351	0.964708	0.950965	0.748219		6.16393	7.99312	9.32072	3.76537	1.56082	1.53703	1.34706
HNRNPU	67.6333	72.4419	77.9082	66.8914	64.5533	75.84	56.0973	64.3455	68.6021	46.5016	38.8557	46.5426	32.9898	29.8473	35.5679	25.3246	22.8326	27.5349	26.5014	24.7938	28.9453	26.7609	26.1856	29.3413		47.9636	71.5679	40.9939	35.9322	33.4971	31.1931	28.2984
SHANK2	5.0213	3.68659	3.53638	5.85782	4.89933	4.6986	6.7506	7.21369	6.58682	6.30998	5.87536	2.84339	9.25588	8.27394	6.19014	4.90432	4.59707	3.40392	4.83932	4.47337	3.70905	5.75228	5.51149	3.95468		7.04495	9.97471	4.41652	8.00938	4.94446	3.55609	4.49338
TM9SF4	12.2649	11.316	11.3568	12.2391	12.0746	12.9411	9.8924	12.7738	13.0482	16.6269	17.732	18.1238	12.2248	13.5376	14.3231	11.4527	11.0067	9.96278	15.1813	16.0113	14.6422	16.4201	16.0078	13.2233		14.291	15.6594	16.7024	12.8882	12.6113	16.3435	15.4407
KDM6B	17.2515	16.5705	12.5422	22.5748	21.1053	21.2335	18.9803	18.3212	17.6754	11.6345	9.26067	13.2244	2.77542	3.09482	3.89729	2.15219	1.97454	1.64916	2.00679	1.99742	2.03297	1.88183	1.84077	1.65871		7.21736	9.91868	8.94748	4.78816	4.78632	4.86693	4.06389
MYT1L	27.6009	31.8107	13.3259	33.3717	38.6456	21.4161	35.7131	39.2287	28.2531	21.1223	21.4369	9.38171	17.5705	14.7087	13.3754	15.744	13.7637	12.7507	16.9854	15.0047	14.3629	20.4879	18.6774	13.1024		14.1695	6.83929	3.20606	9.58842	8.70637	10.0675	9.45441
TCF20	20.1939	16.8205	12.9321	20.0857	17.7202	18.1636	15.8575	15.8263	20.2265	9.58652	7.88402	7.73816	5.55429	5.22884	6.55876	4.02948	4.03129	4.12521	5.71371	5.82662	6.66936	6.61395	6.96767	5.72121		9.05432	10.9435	4.16542	5.95295	4.46671	5.2722	4.97425
RIMS1	1.7228	1.57642	2.87065	3.27748	3.5453	3.76158	5.64187	6.82239	6.79705	4.97674	4.85806	2.37222	13.7705	12.9517	10.4289	10.9853	9.78278	7.48135	11.8904	10.6383	7.68177	12.2272	11.4562	6.68188		10.5562	5.79942	2.78957	22.4559	22.8953	20.7637	19.9057
ASH1L	10.079	9.07609	7.2217	9.65615	9.48086	8.9548	6.96624	8.03991	9.15883	5.86795	4.85668	6.19086	6.60221	6.13618	7.30187	6.899	6.08852	6.02722	9.04533	8.37361	8.98857	12.2193	11.9659	8.10385		5.8847	9.2639	4.41457	7.07652	8.69566	9.00733	9.54668
NLGN2	39.4155	32.5803	29.7922	46.5827	46.2854	46.4534	52.4563	56.1233	55.124	51.5842	52.8607	50.3265	36.9306	40.4568	50.5503	31.3703	30.7758	30.0357	34.3908	37.8255	41.4285	33.6881	34.5107	34.7122		34.2749	40.6016	39.8704	45.9373	35.2282	39.2396	34.4315
TBL1XR1	14.6676	15.9782	21.5946	12.0618	12.0964	13.6001	10.9304	11.5546	11.5779	11.3533	10.6777	12.994	10.8785	11.4635	10.3277	13.2447	10.8334	11.9984	11.0372	9.20124	10.0588	12.3184	12.0634	10.9317		9.36189	12.4304	12.2429	8.7017	10.1756	9.73305	10.1846
PHIP	6.15361	8.90189	8.76401	5.09067	4.54396	5.48449	2.7824	2.66472	3.15195	1.95652	1.01597	2.19974	1.16699	1.13192	1.55733	1.36016	1.16573	1.37758	1.44732	1.19033	2.13263	2.1268	1.91589	1.97987		2.73166	6.72702	1.55636	1.90043	2.3214	2.30962	2.99622
WAC	15.0672	14.8737	14.1484	12.9369	13.3622	14.0503	10.7113	13.0818	13.2088	11.5712	11.268	13.414	11.1846	10.7973	10.2903	12.6384	11.6724	11.7228	15.1786	14.0248	12.7125	16.5601	16.651	13.7238		11.4772	14.9388	10.9612	16.8499	18.2175	19.0703	20.5568
KCNB1	1.73794	1.69745	1.73249	1.97623	2.15431	2.04976	2.04549	2.47315	3.05517	2.26575	2.15651	1.63472	4.78447	3.67058	3.45838	8.71152	7.82311	3.98765	11.5131	10.2652	6.11208	15.7017	16.5588	4.58657		1.71924	2.6158	1.13584	2.00891	2.15639	3.11014	3.53788
EP300	13.459	12.8426	10.3753	14.3928	13.6408	13.0735	8.701	10.1761	10.4742	7.61357	6.81282	8.95067	4.56683	4.88514	7.31126	4.95114	4.28859	4.49202	6.03368	5.87902	6.95448	6.55345	6.67579	6.01432		7.22943	12.4953	6.21756	7.25103	7.91702	7.96884	7.65423
TAOK1	18.8711	18.4764	14.2062	14.2179	13.9156	11.769	8.28835	9.63165	12.0276	4.92065	4.01802	6.07067	6.62577	5.37892	6.24268	7.15691	6.50256	6.10396	6.65561	4.83695	8.49506	9.33288	9.0791	6.6076		11.8021	12.8844	4.2248	6.73779	6.43943	6.2972	7.38101
CHAMP1	17.7874	15.8931	13.8473	13.6549	13.987	12.4796	9.57159	12.2832	11.1092	8.77574	8.30792	8.36423	4.89965	4.9489	6.07226	4.22117	4.01135	4.18861	4.39532	4.10744	4.17269	5.03082	4.72804	4.20817		10.7676	13.0405	6.55754	6.16962	5.60032	6.03839	6.25984
SOS2	6.76038	7.45809	6.65293	6.4673	7.33932	6.80471	5.74866	7.35896	6.8187	5.7689	5.68587	6.2444	4.64459	5.08955	6.51139	5.66012	5.02894	6.91963	5.54908	5.05058	7.37034	5.28148	4.94667	7.93178		5.52547	8.97767	5.30463	3.69187	4.52874	4.40448	4.97566
SOS1	9.53755	9.693	8.17432	8.49615	9.07256	8.7503	8.08745	9.95136	9.13501	6.88772	7.11734	6.85835	5.433	5.44292	5.58755	3.85535	3.57273	4.1563	4.12124	3.73969	4.66284	4.46418	4.53608	4.71572		6.25996	8.60364	5.282	5.74551	4.37736	4.33896	4.48303
PPP5C	10.6978	11.1403	11.2385	12.1528	11.9131	12.2535	12.0554	14.1179	13.7448	13.0446	12.6826	11.2899	16.7532	18.0532	10.0937	10.098	10.7844	8.23096	10.4129	10.7986	9.05674	11.3582	11.4603	7.96659		12.6855	11.4526	10.1495	18.1597	11.3479	12.1038	12.3131
HIVEP2
CIC	18.8996	16.5841	14.827	27.7976	23.7025	26.445	38.3184	34.2964	30.923	32.9381	32.3746	25.575	23.7663	21.7956	23.1762	15.34	13.7608	12.5153	15.9377	16.954	18.4606	16.4071	15.6644	16.6157		21.7056	24.428	21.2759	24.6431	23.044	24.6625	21.9882
AUTS2	82.1374	52.0501	30.0446	50.083	52.8868	30.8143	22.4414	27.6162	23.0055	15.0494	12.4175	12.7615	4.44185	4.72346	9.14008	4.4534	3.34806	4.74192	3.96069	3.63515	6.41293	3.35955	3.20945	5.97311		22.3507	25.6938	10.8452	6.88146	4.91817	4.93672	4.64701
PHF12	12.5817	11.1017	8.41403	12.4613	11.9699	11.3193	10.9014	11.6445	11.635	8.45598	8.19008	9.48306	4.48876	4.97297	6.63015	4.07867	3.72874	3.86923	5.02848	4.97881	5.5794	4.73446	4.5313	4.86881		7.12671	11.4269	7.6734	5.23377	5.93011	6.12319	6.12012
DIP2A	2.80776	3.12155	2.19435	2.98219	3.19952	2.99301	2.4124	2.74886	2.84623	2.10074	2.29656	3.05228	1.92932	2.03688	2.45894	1.7205	1.67213	1.62912	2.27765	2.41909	2.6378	2.75043	2.94424	3.00886		2.40156	5.3147	3.27539	2.10143	2.15913	2.52181	2.44069
TRIO	19.151	17.7892	12.6732	24.8429	23.9865	20.1253	23.9345	27.4895	22.4312	14.6763	13.5809	9.3097	9.55434	8.84947	9.43441	6.92245	6.53907	4.63065	7.86147	7.07037	5.90851	9.00643	8.60671	5.02141		15.5857	18.1544	7.06001	9.30584	8.4698	9.15633	9.15107
CTNNB1	48.1619	70.3262	100.616	43.8222	43.8914	68.8558	35.084	38.297	64.5228	56.5593	48.9823	60.0351	54.5055	51.7895	51.1846	44.8422	40.7179	44.8803	41.7946	40.0708	41.643	43.3544	38.9214	42.079		115.564	136.051	100.747	104.639	77.158	74.2773	76.3163
MAP2K2	12.822	12.6705	14.1032	14.7043	14.2094	14.214	15.6241	15.6764	14.0187	15.1641	15.4771	14.6473	14.8139	15.4938	14.1207	12.7918	12.5408	12.1349	11.0795	12.7068	10.5222	12.3252	12.5242	11.3797		15.8688	9.27404	12.8083	21.445	15.9057	16.2124	15.2446
MAP2K1	14.4923	15.5153	18.0674	13.0966	13.4246	17.0584	12.9089	15.9519	25.2521	22.1541	21.6746	19.9875	45.7192	41.4418	40.7053	51.4902	47.0807	60.3164	56.9174	52.0718	57.2326	73.5154	68.1787	66.3782		19.4457	14.9411	17.4807	46.4455	31.5281	40.8856	40.7168
CORO1A	30.2855	25.0985	20.4143	33.6712	29.9968	24.3773	39.5053	34.3139	25.9291	36.9569	37.9457	16.3205	49.856	55.6505	28.7395	29.246	30.9481	22.0106	29.8835	32.3605	28.3756	32.9099	32.1919	22.8836		22.3892	14.4764	12.8434	23.9632	16.724	19.4541	18.2637
POGZ	17.2086	16.3993	13.369	17.5833	16.6808	16.1063	13.1312	13.5109	13.0669	10.2194	9.63123	11.5535	5.51204	5.49125	6.20382	4.35922	4.07082	4.51738	6.27482	6.32452	6.93823	7.55699	8.38926	8.32003		9.14568	16.3703	11.3528	7.87445	8.40891	8.81141	9.12957
SCN2A	11.3086	9.40026	8.2728	10.4022	10.738	7.92138	15.4431	17.6667	16.0678	14.1575	14.3888	4.74066	23.112	20.8454	11.8832	19.5941	17.409	15.4362	19.9474	16.6196	15.4753	25.6687	24.5157	15.0497		19.3702	14.2511	5.01325	27.0373	25.481	23.4089	24.0721
DSCAM	8.84694	5.52447	1.38886	7.59986	8.13982	3.14401	4.02559	5.53468	3.45139	3.16839	3.10027	2.70128	3.2245	3.24782	4.90514	2.75725	2.47137	2.43446	3.44565	3.37368	2.98936	3.65342	3.76927	2.35347		3.80062	7.48327	3.86657	3.53108	2.15497	2.32943	2.23077
SMARCA2	31.0008	31.4796	18.2528	30.1164	34.7574	22.9481	32.5481	40.0399	29.2114	30.8766	31.3371	20.7156	31.8309	30.9268	30.0416	26.7596	24.0122	21.4958	25.9762	25.2261	22.947	28.2089	28.4773	24.8102		14.1112	13.8688	12.0479	28.5372	22.9306	22.4686	22.4899
SMARCA4	71.9126	65.8805	61.7061	81.2619	74.7332	76.6473	62.639	65.8879	68.8707	39.0714	32.0549	36.2135	20.7972	22.296	26.8669	14.9622	14.1915	14.5143	18.4309	19.801	20.3115	22.2789	22.0916	19.0689		49.5303	62.8175	29.4664	27.5966	19.5809	24.5976	23.0817
ANKRD11	7.69742	7.2613	6.35307	10.8947	9.6634	10.5162	9.81039	10.8013	12.1077	7.95158	6.20646	7.69959	7.40889	7.10086	11.9772	7.49514	7.05853	7.44894	9.01444	9.34893	10.331	9.48196	10.399	7.71205		6.85481	10.1503	3.65196	7.06961	8.02573	8.12317	7.048
RERE	12.7104	14.2215	12.4572	18.2381	19.0512	19.2923	17.2813	20.0953	19.1982	16.2921	16.4557	16.0077	10.5275	11.0888	13.308	10.7124	9.39211	8.84029	11.8256	11.8588	10.7747	13.5947	13.1472	10.9512		14.9197	17.1953	11.8592	10.4625	13.1193	14.0089	13.6395
GRIN2B
AHDC1	11.904	9.13154	7.64479	14.7155	13.0352	10.8621	15.6064	15.5654	11.4785	9.81032	9.49842	8.45804	4.77914	5.09571	7.86851	4.24323	4.20296	4.16155	5.47105	5.95803	6.30057	5.71264	6.01179	4.95432		10.4015	12.6862	9.43173	8.00811	8.59481	8.46444	7.77862
RAI1	6.22286	6.18453	5.49646	7.32521	6.80251	8.78655	7.06087	7.30662	9.2817	5.01717	4.33915	5.85417	3.331	3.49729	4.88763	3.39097	3.06386	2.54553	4.65844	4.8152	4.19537	5.35456	5.39942	3.43086		6.02432	5.50437	3.26999	3.39524	3.47471	4.06516	3.80898
MED13	18.4404	17.5042	15.6259	13.6496	13.3906	12.2022	8.78801	9.59069	10.2178	7.92943	6.79898	8.56669	6.14217	6.0899	7.08664	5.5837	4.76651	4.95403	4.61658	4.00825	5.47662	5.20757	4.85358	5.04195		8.81816	12.1986	7.04199	5.92325	5.20341	4.43718	5.08944
CNOT3	5.53905	5.68161	5.53832	7.00706	6.78909	7.91329	6.60197	7.1348	7.82199	5.76373	6.04656	7.39753	4.04303	4.13275	5.21073	3.32243	3.1042	3.29193	4.22482	4.4521	4.83479	4.56997	4.48372	4.674		5.16876	7.80544	6.53642	6.84208	6.11807	6.79882	6.08208
SOX5	89.6475	63.9633	15.4565	37.6954	34.4579	10.1323	9.22615	10.2782	5.44083	8.08327	5.06489	4.99466	2.67032	2.89023	2.85092	2.25304	1.97582	1.34091	1.91062	1.758	1.53789	1.85784	1.82042	1.34117		2.56979	2.83719	2.09271	1.15047	0.792482	0.679213	0.744878
GFAP	0.706217	3.76778	12.1725	7.70966	6.23384	46.7974	20.6728	47.9457	129.321	346.3	581.085	1275.97	336.188	397.279	630.067	314.471	473.914	939.243	383.356	557.684	1061.28	351.677	340.033	1066.25		120.354	75.563	773.145	471.811	868.285	957.943	982.216
PPP2R5D	32.4847	32.8518	32.8925	33.0497	33.122	35.6955	31.9128	36.1707	36.1816	36.0403	36.3261	31.4936	33.4738	32.67	29.8218	26.6913	26.4084	27.1186	32.7222	34.7948	29.9422	38.086	36.4189	31.0137		36.0633	29.6095	31.2996	53.4436	36.2691	42.1337	42.4937
SIN3A	12.5939	13.6379	12.956	11.3536	11.8059	13.0583	7.00099	8.8456	10.1351	7.31362	6.70187	10.1285	4.13353	4.31631	6.20694	4.41292	4.04778	4.55807	5.33288	5.24413	6.05914	5.48417	5.3303	5.83678		9.10204	14.0066	8.3225	4.98033	5.381	6.12842	5.62553
KMT2C
NR3C2
KMT2A
DNMT3A	9.26787	10.9632	12.0021	7.92805	8.54168	12.8512	4.24842	4.81669	9.35109	2.94776	2.24831	5.60218	2.1965	2.19506	2.7946	1.44833	1.39686	1.50617	1.54879	1.48142	1.90534	1.48978	1.69501	1.77508		7.70471	10.7906	5.04142	3.52555	2.58462	2.26637	1.9165
KMT2E
NR4A2
HDLBP	22.8905	24.7822	25.9711	23.4718	22.5483	26.7122	16.9727	21.4661	24.25	20.0275	19.7506	28.1813	21.6774	21.8759	21.7831	17.4044	17.5683	18.397	22.7742	23.6353	24.8311	24.2252	24.2267	22.9077		26.377	25.7811	21.0378	28.452	19.6994	23.6829	22.5627
SCN8A	2.35021	2.50885	1.78232	2.81952	3.14109	2.9184	2.62793	3.35871	4.15435	2.17619	1.9628	1.71225	4.74464	3.29893	4.05431	7.48329	6.60756	4.65327	10.3553	9.58991	6.8514	15.2393	16.3882	4.90484		3.2256	6.70738	2.2018	6.44425	5.25402	6.93155	7.12748
CHD3	112.044	93.7589	60.2445	135	107.552	101.253	135.823	106.619	105.657	59.5855	50.1904	37.6788	44.8282	41.217	45.1982	22.269	23.2869	22.4499	24.9564	27.8327	31.0888	27.2891	28.3212	26.2012		46.1579	43.1198	24.7546	26.6591	18.2275	19.4994	17.5069
TANC2	26.261	20.4197	12.277	22.4474	22.9662	17.3592	17.6384	20.7399	20.0126	12.3788	12.377	9.12167	9.3473	8.95028	10.66	9.15794	8.60402	7.39995	10.5271	10.2552	10.9789	13.462	13.8287	9.8041		13.4709	9.60465	3.87823	7.83328	4.26064	5.37221	5.74331
SYNGAP1	18.5767	14.2775	11.4298	27.746	22.6316	22.0521	42.1628	44.4617	37.0963	30.2891	30.7896	16.5691	38.0217	37.2743	29.3544	21.3831	23.2529	18.4083	22.7582	23.8985	27.5662	21.1295	21.8867	18.1663		17.3559	16.0535	11.6911	19.3657	9.53096	11.0228	9.23738
NSD1	9.69834	9.98194	8.84722	9.9824	9.66528	9.63113	8.24547	8.93119	9.30612	5.79771	5.14203	5.46262	4.37084	4.18168	5.12367	3.58812	3.45394	3.31681	4.03256	3.88697	4.30169	4.43221	4.71687	3.87805		8.0098	12.7878	5.89783	7.27299	6.22876	5.94544	5.71643
EBF3
TSC2	14.1735	13.9294	11.1537	17.2808	17.1075	16.3679	14.9183	16.3756	14.5128	11.3819	11.3713	12.8083	7.84551	8.67639	8.7568	6.52691	6.44656	5.85588	9.65957	10.6577	9.62547	10.5337	10.6467	8.88474		13.345	16.0391	12.0168	11.6631	9.77928	12.7853	12.0048
DYNC1H1	51.46	51.8988	48.3373	74.9036	75.9687	65.425	66.4317	72.609	62.7934	44.4332	43.5071	36.6675	47.1194	46.4492	43.4816	37.872	37.1079	33.8505	46.7349	48.5494	52.1577	64.1979	65.8506	48.721		68.203	67.7831	35.1511	66.3909	45.4647	60.1958	58.5088
TRIP12	16.417	16.1972	17.9362	15.3856	13.7694	15.2367	10.1305	11.9198	12.7467	9.40562	8.35751	11.5632	8.78717	9.01407	9.01254	9.1103	8.81045	9.76863	10.744	10.1186	11.6693	12.911	12.7741	11.6864		12.7684	15.0301	8.64112	11.7753	8.10747	9.17431	9.71655
SHANK3	3.37766	3.07836	3.55872	5.12406	4.34531	6.47525	7.8741	7.7645	9.58663	11.7317	13.4754	11.4074	26.8335	24.8388	28.0329	17.6227	16.551	19.276	23.2928	25.2053	30.0657	25.2912	24.1272	22.0142		10.8029	5.6013	8.49882	41.459	31.2656	30.76	34.0662
PACS1	21.9332	19.6742	13.8799	26.4853	28.0677	22.6914	33.0572	37.9927	28.3008	31.0899	33.1585	20.2515	15.452	16.5162	14.44	9.56908	9.56686	8.96043	10.6365	11.7984	11.9125	10.6762	10.8748	10.2925		24.837	15.9374	14.8731	14.5823	10.8716	11.9559	10.9188
ZMYND8	13.0242	12.4167	9.27808	14.3364	12.8205	13.428	20.0988	16.0868	16.9595	11.0886	9.06803	8.55866	5.82973	5.26265	6.45993	5.90001	5.30555	6.45567	8.17136	7.29786	8.34396	8.69863	7.99582	7.69181		8.28849	12.1393	6.74593	5.48864	6.02819	6.28485	6.37233
SPAST	38.4026	35.9498	30.0945	24.2089	26.0882	21.0605	15.4639	18.0646	18.0621	13.8014	12.4918	12.2019	8.27979	7.81607	7.91569	7.51782	6.30036	7.22286	6.06752	5.09931	6.22407	6.92363	6.57971	7.36249		16.9942	17.1732	10.0041	7.43201	6.25169	6.18121	5.90205
MBD5
ANK2	22.9003	23.0873	22.6024	43.8326	39.4434	34.3217	53.7363	57.9456	53.5802	38.2781	37.9019	20.4842	36.2107	33.6531	29.0845	27.1158	25.9579	22.8045	32.106	30.9072	29.2165	41.7483	43.1006	29.0743		43.881	29.4063	11.0488	38.7495	33.0968	33.3231	33.8772
BRAF	4.72145	4.80875	3.88327	3.90342	4.01928	3.37052	2.07623	2.32303	2.53729	1.98905	1.64868	2.45582	2.99135	2.58278	1.7202	3.00129	2.61687	2.06215	3.05614	2.38357	2.46267	3.88029	3.64204	2.05835		2.67585	3.4878	1.93902	3.94448	3.14254	3.2583	3.18228
ZNF462	14.3035	12.4662	8.39942	16.6463	13.4252	10.8817	7.68082	7.35089	6.6846	5.08647	3.14682	4.9053	1.96829	2.05098	3.90398	1.67474	1.52231	2.10143	1.77528	1.7808	2.93743	1.60926	1.73811	2.51848		6.14614	9.08359	3.55896	2.86816	2.84605	2.65047	2.46843
