## Extended Data Table 7 for "Sub-diagnostic effects of genetic variants associated with autism"

### Sheet: brainexp_correlation
period	region	pearson_R	p	padj
1	1	0.275076	0.00153811	0.0476814
1	2	0.225518	0.00988612	0.153235
1	3	0.135837	0.123323	0.546145
2	1	0.206061	0.0186693	0.192916
2	2	0.171746	0.0507208	0.393086
2	3	0.107158	0.224944	0.871659
2	4	-0.0204944	0.816974	0.913613
3	1	0.144185	0.101703	0.546145
3	2	0.137584	0.118528	0.546145
3	3	0.0655754	0.458541	0.913613
3	4	0.068026	0.441884	0.913613
4	1	0.0732722	0.4074	0.913613
4	2	0.0492037	0.578261	0.913613
4	3	-0.0102899	0.9075	0.93775
4	4	-0.021857	0.805039	0.913613
5	1	0.0498266	0.573453	0.913613
5	2	0.0345166	0.696636	0.913613
5	3	0.00165286	0.98511	0.98511
5	4	-0.0220605	0.80326	0.913613
6	1	0.0537946	0.543274	0.913613
6	2	0.0419859	0.635287	0.913613
6	3	0.0233619	0.791911	0.913613
6	4	-0.0178525	0.84023	0.913613
7	1	0.0584653	0.508782	0.913613
7	2	0.0437453	0.62117	0.913613
7	3	0.0280718	0.751214	0.913613
7	4	-0.023827	0.787865	0.913613
8	1	0.0726481	0.411418	0.913613
8	2	0.0717785	0.417053	0.913613
8	3	0.0293681	0.740127	0.913613
8	4	-0.0162201	0.85467	0.913613
