## Extended Data Table 8 for "Sub-diagnostic effects of genetic variants associated with autism"

### Sheet: pathways_autism_assoc_genes
gene	SYNGO	TRANSCRIPTION
SMARCC2	No	Yes
SLC6A1	Yes	No
SATB1	No	Yes
HECTD4	No	No
KMT5B	No	No
SETD1A	No	No
KCNMA1	Yes	No
CAPRIN1	Yes	No
GABRB2	Yes	No
GABRB3	Yes	No
DLG4	Yes	No
CACNA1A	Yes	No
DEAF1	No	Yes
DMPK	No	No
DYRK1A	No	Yes
CUL3	Yes	Yes
CASZ1	No	Yes
IRF2BPL	No	Yes
TRIM23	No	No
LDB1	No	Yes
SETD2	No	Yes
SETD5	No	Yes
CSNK2A1	No	No
LRRC4C	Yes	No
BRSK2	No	No
CACNA2D3	No	No
AP2S1	No	No
ARID1B	No	Yes
NRXN2	No	No
NRXN1	Yes	No
RFX3	No	Yes
PRR12	No	No
PTEN	Yes	Yes
MAGEL2	No	Yes
LZTR1	No	No
CTCF	No	Yes
FOXP1	No	Yes
ADNP	No	Yes
GRIA2	Yes	No
CELF4	No	No
PHF21A	No	Yes
TBR1	No	Yes
TCF7L2	No	Yes
BAZ2B	No	Yes
SKI	No	Yes
NCKAP1	Yes	No
KANSL1	No	No
CHD2	No	Yes
CSDE1	No	No
CHD7	No	Yes
CHD8	No	Yes
ASXL3	No	Yes
NBEA	Yes	No
VEZF1	No	Yes
NF1	Yes	No
KATNAL2	No	No
PAX5	No	Yes
TEK	No	No
ZBTB20	No	Yes
NAA15	No	Yes
TLK2	No	No
PSMD12	No	Yes
MEF2C	No	Yes
MEIS2	No	Yes
WDFY3	No	No
KDM5B	No	Yes
NUP155	No	No
KDM3B	No	Yes
PHF3	No	Yes
ZNF292	No	Yes
GIGYF1	No	No
GIGYF2	No	No
MAP1A	No	No
CACNA1E	Yes	No
STXBP1	Yes	No
TSC1	Yes	No
EHMT1	No	Yes
NCOA1	No	Yes
PTK7	No	No
HNRNPU	Yes	Yes
SHANK2	Yes	No
TM9SF4	No	No
KDM6B	No	Yes
MYT1L	No	Yes
TCF20	No	Yes
RIMS1	Yes	No
ASH1L	No	Yes
NLGN2	Yes	No
TBL1XR1	No	Yes
PHIP	No	Yes
WAC	No	Yes
KCNB1	Yes	No
EP300	No	Yes
TAOK1	No	No
CHAMP1	No	No
SOS2	No	No
SOS1	No	No
PPP5C	No	Yes
HIVEP2	No	No
CIC	No	Yes
AUTS2	No	Yes
PHF12	No	Yes
DIP2A	No	No
TRIO	Yes	No
CTNNB1	Yes	Yes
MAP2K2	No	Yes
MAP2K1	Yes	Yes
CORO1A	Yes	No
POGZ	No	Yes
SCN2A	Yes	No
DSCAM	No	No
SMARCA2	No	Yes
SMARCA4	No	Yes
ANKRD11	No	No
RERE	No	Yes
GRIN2B	Yes	No
AHDC1	No	No
RAI1	No	Yes
MED13	No	Yes
CNOT3	No	Yes
SOX5	No	Yes
GFAP	No	No
PPP2R5D	No	No
SIN3A	No	Yes
KMT2C	No	Yes
NR3C2	Yes	Yes
KMT2A	No	Yes
DNMT3A	No	Yes
KMT2E	No	Yes
NR4A2	No	Yes
HDLBP	No	No
SCN8A	Yes	No
CHD3	No	Yes
TANC2	Yes	No
SYNGAP1	Yes	No
NSD1	No	Yes
EBF3	No	Yes
TSC2	Yes	No
DYNC1H1	No	No
TRIP12	No	No
SHANK3	Yes	No
PACS1	No	No
ZMYND8	No	Yes
SPAST	No	No
MBD5	No	No
ANK2	No	No
BRAF	No	No
ZNF462	No	Yes
