## Extended Data Table 9 for "Sub-diagnostic effects of genetic variants associated with autism"

### Sheet: regressions_autism_assoc_genes
response	autism_OR	covariate	beta	CI5	CI95	n_carriers	n_noncarriers	p	padj
autism_diag	0<=OR<=10	LoF	0.748479	0.513406	0.983551	358	26869	4.35922e-10	3.9233e-09
autism_diag	0<=OR<=10	sex	-1.4697	-1.53233	-1.40706	358	26869	0	0
autism_diag	0<=OR<=10	PGS	0.184043	0.155955	0.212131	358	26869	9.51211e-38	1.23083e-36
autism_diag	0<=OR<=10	LoF/PGS	-0.0196381	-0.256352	0.217076	358	26869	0.870832	0.940883
autism_diag	OR>10	LoF	2.73538	2.32811	3.14265	188	26869	1.41603e-39	2.54885e-38
autism_diag	OR>10	sex	-1.46186	-1.52477	-1.39895	188	26869	0	0
autism_diag	OR>10	PGS	0.183583	0.155503	0.211662	188	26869	1.36759e-37	1.23083e-36
autism_diag	OR>10	LoF/PGS	0.290756	-0.151875	0.733387	188	26869	0.197933	0.638906
combined_words	0<=OR<=10	LoF	4.1867	-0.0619868	8.43538	92	4533	0.0534357	0.0916041
combined_words	0<=OR<=10	sex	-1.55447	-2.85091	-0.258034	92	4533	0.0187833	0.0321999
combined_words	0<=OR<=10	PGS	-0.426487	-0.969345	0.116371	92	4533	0.12357	0.12357
combined_words	0<=OR<=10	LoF/PGS	-0.705691	-5.22858	3.8172	92	4533	0.759695	0.932048
combined_words	OR>10	LoF	5.00232	0.828646	9.17599	97	4533	0.018832	0.0451968
combined_words	OR>10	sex	-1.44859	-2.73977	-0.157417	97	4533	0.0278939	0.0418408
combined_words	OR>10	PGS	-0.434123	-0.976501	0.108255	97	4533	0.116669	0.12357
combined_words	OR>10	LoF/PGS	2.80084	-1.06979	6.67147	97	4533	0.156066	0.701549
crawled	0<=OR<=10	LoF	0.480353	-0.552553	1.51326	92	4533	0.36196	0.434352
crawled	0<=OR<=10	sex	0.679418	0.366842	0.991995	92	4533	2.07421e-05	8.29684e-05
crawled	0<=OR<=10	PGS	-0.203824	-0.334583	-0.073065	92	4533	0.00225666	0.0122974
crawled	0<=OR<=10	LoF/PGS	-0.160146	-1.22926	0.908971	92	4533	0.769025	0.932048
crawled	OR>10	LoF	3.18926	2.24606	4.13245	97	4533	3.78262e-11	2.26957e-10
crawled	OR>10	sex	0.671307	0.356591	0.986024	97	4533	2.94743e-05	8.8423e-05
crawled	OR>10	PGS	-0.202656	-0.334869	-0.0704424	97	4533	0.00267036	0.0122974
crawled	OR>10	LoF/PGS	0.165438	-0.725541	1.05642	97	4533	0.715855	0.932048
fluid_intelligence	0<=OR<=10	LoF	-0.410079	-0.584142	-0.236015	554	112011	3.88728e-06	7.77455e-06
fluid_intelligence	0<=OR<=10	sex	-0.262978	-0.287451	-0.238505	554	112011	2.8101e-98	5.62021e-98
fluid_intelligence	0<=OR<=10	PGS	0.0600837	0.0477283	0.0724391	554	112011	1.58287e-21	2.18037e-21
fluid_intelligence	0<=OR<=10	LoF/PGS	-0.0501026	-0.227656	0.127451	554	112011	0.580213	0.920009
fluid_intelligence	OR>10	LoF	-0.698132	-1.24426	-0.152003	57	112011	0.0122292	0.0139762
fluid_intelligence	OR>10	sex	-0.263843	-0.288373	-0.239313	57	112011	1.83874e-98	4.9033e-98
fluid_intelligence	OR>10	PGS	0.0600689	0.0477121	0.0724257	57	112011	1.63527e-21	2.18037e-21
fluid_intelligence	OR>10	LoF/PGS	0.204596	-0.32752	0.736712	57	112011	0.451088	0.902177
income	0<=OR<=10	LoF	-0.418874	-0.541144	-0.296604	874	162011	1.88762e-11	1.51009e-10
income	0<=OR<=10	sex	-0.352576	-0.37014	-0.335012	874	162011	0	0
income	0<=OR<=10	PGS	-0.0062104	-0.0150682	0.0026474	874	162011	0.169388	0.172201
income	0<=OR<=10	LoF/PGS	0.0694867	-0.0558704	0.194844	874	162011	0.27729	0.902177
income	OR>10	LoF	-0.876938	-1.24567	-0.508205	96	162011	3.14257e-06	7.77455e-06
income	OR>10	sex	-0.353258	-0.370864	-0.335651	96	162011	0	0
income	OR>10	PGS	-0.00617048	-0.0150294	0.00268845	96	162011	0.172201	0.172201
income	OR>10	LoF/PGS	0.0762754	-0.298693	0.451244	96	162011	0.69012	0.920009
IQ_score	0<=OR<=10	LoF	-0.788445	-1.35222	-0.224673	85	4032	0.00614319	0.0276444
IQ_score	0<=OR<=10	sex	-0.211749	-0.424367	0.00086968	85	4032	0.0509438	0.101888
IQ_score	0<=OR<=10	PGS	0.0463142	-0.0352559	0.127884	85	4032	0.265654	0.384595
IQ_score	0<=OR<=10	LoF/PGS	0.194714	-0.301209	0.690637	85	4032	0.441425	0.722332
IQ_score	OR>10	LoF	-1.48536	-2.16549	-0.805223	63	4032	1.91858e-05	0.000115115
IQ_score	OR>10	sex	-0.171413	-0.382214	0.0393883	63	4032	0.110947	0.199704
IQ_score	OR>10	PGS	0.0487519	-0.0325101	0.130014	63	4032	0.239538	0.384595
IQ_score	OR>10	LoF/PGS	-0.426343	-1.07263	0.219947	63	4032	0.195933	0.638906
F1	0<=OR<=10	LoF	0.148111	-0.0677448	0.363967	85	4032	0.178622	0.459314
F1	0<=OR<=10	sex	0.0130801	-0.0632012	0.0893614	85	4032	0.736754	0.768802
F1	0<=OR<=10	PGS	-0.0149793	-0.0448701	0.0149115	85	4032	0.325915	0.384595
F1	0<=OR<=10	LoF/PGS	0.0408622	-0.164943	0.246667	85	4032	0.697103	0.940883
F1	OR>10	LoF	0.0264384	-0.226143	0.27902	63	4032	0.837414	0.837414
F1	OR>10	sex	0.0113823	-0.0645304	0.0872949	63	4032	0.768802	0.768802
F1	OR>10	PGS	-0.014953	-0.0448232	0.0149172	63	4032	0.326431	0.384595
F1	OR>10	LoF/PGS	-0.00718993	-0.246933	0.232553	63	4032	0.953117	0.953117
F2	0<=OR<=10	LoF	0.0709822	-0.154268	0.296232	85	4032	0.536729	0.726724
F2	0<=OR<=10	sex	-0.0327427	-0.112344	0.0468585	85	4032	0.420037	0.630056
F2	0<=OR<=10	PGS	0.0244941	-0.00669752	0.0556858	85	4032	0.123742	0.228149
F2	0<=OR<=10	LoF/PGS	-0.0198493	-0.234611	0.194913	85	4032	0.856218	0.940883
F2	OR>10	LoF	0.0355273	-0.227305	0.298359	63	4032	0.791016	0.837414
F2	OR>10	sex	-0.0431815	-0.122175	0.0358119	63	4032	0.283906	0.464574
F2	OR>10	PGS	0.0242147	-0.00686772	0.0552971	63	4032	0.126749	0.228149
F2	OR>10	LoF/PGS	0.147095	-0.102377	0.396567	63	4032	0.247755	0.638906
F3	0<=OR<=10	LoF	0.148965	-0.0662063	0.364137	85	4032	0.17476	0.459314
F3	0<=OR<=10	sex	-0.150916	-0.226956	-0.0748766	85	4032	0.000101373	0.000456177
F3	0<=OR<=10	PGS	0.00703882	-0.0227573	0.0368349	85	4032	0.643285	0.659524
F3	0<=OR<=10	LoF/PGS	0.044915	-0.160238	0.250068	85	4032	0.667779	0.940883
F3	OR>10	LoF	0.0819816	-0.169448	0.333411	63	4032	0.52269	0.726724
F3	OR>10	sex	-0.150365	-0.225932	-0.0747992	63	4032	9.72617e-05	0.000456177
F3	OR>10	PGS	0.00668225	-0.0230517	0.0364162	63	4032	0.659524	0.659524
F3	OR>10	LoF/PGS	0.0246549	-0.213994	0.263304	63	4032	0.839501	0.940883
F4	0<=OR<=10	LoF	0.120647	-0.0831038	0.324397	85	4032	0.245752	0.528665
F4	0<=OR<=10	sex	-0.0134098	-0.0854132	0.0585937	85	4032	0.715035	0.768802
F4	0<=OR<=10	PGS	0.0136803	-0.0145342	0.0418948	85	4032	0.341862	0.384595
F4	0<=OR<=10	LoF/PGS	0.013879	-0.180385	0.208143	85	4032	0.888612	0.940883
F4	OR>10	LoF	0.111142	-0.127123	0.349406	63	4032	0.360495	0.648892
F4	OR>10	sex	-0.0150042	-0.0866139	0.0566054	63	4032	0.681248	0.768802
F4	OR>10	PGS	0.0137075	-0.0144696	0.0418846	63	4032	0.340263	0.384595
F4	OR>10	LoF/PGS	-0.105268	-0.331422	0.120885	63	4032	0.361518	0.694657
F5	0<=OR<=10	LoF	0.126995	-0.096032	0.350022	85	4032	0.264332	0.528665
F5	0<=OR<=10	sex	-0.113514	-0.192329	-0.0346982	85	4032	0.00477073	0.0171375
F5	0<=OR<=10	PGS	0.038309	0.00742519	0.0691928	85	4032	0.0150622	0.0569796
F5	0<=OR<=10	LoF/PGS	0.108413	-0.104229	0.321055	85	4032	0.317584	0.694657
F5	OR>10	LoF	-0.0453837	-0.30686	0.216093	63	4032	0.733659	0.825366
F5	OR>10	sex	-0.110844	-0.18943	-0.0322578	63	4032	0.00571249	0.0171375
F5	OR>10	PGS	0.0379808	0.00705867	0.0689029	63	4032	0.0160805	0.0569796
F5	OR>10	LoF/PGS	0.183006	-0.0651794	0.431192	63	4032	0.148349	0.638906
F6	0<=OR<=10	LoF	0.161579	-0.0673326	0.39049	85	4032	0.166476	0.459314
F6	0<=OR<=10	sex	0.0236618	-0.0572333	0.104557	85	4032	0.566366	0.768802
F6	0<=OR<=10	PGS	0.0384629	0.00676424	0.0701616	85	4032	0.0174096	0.0569796
F6	0<=OR<=10	LoF/PGS	-0.0965316	-0.314785	0.121721	85	4032	0.38592	0.694657
F6	OR>10	LoF	-0.0955935	-0.363552	0.172365	63	4032	0.48433	0.726724
F6	OR>10	sex	0.0212885	-0.0592456	0.101823	63	4032	0.604309	0.768802
F6	OR>10	PGS	0.0379285	0.00623985	0.0696172	63	4032	0.0189932	0.0569796
F6	OR>10	LoF/PGS	0.14974	-0.104599	0.404078	63	4032	0.248463	0.638906
qualification	0<=OR<=10	LoF	-0.225786	-0.35775	-0.0938221	749	146020	0.000798159	0.00108615
qualification	0<=OR<=10	sex	-0.1494	-0.168278	-0.130522	749	146020	2.90822e-54	4.65316e-54
qualification	0<=OR<=10	PGS	0.0699204	0.0603813	0.0794596	749	146020	8.43523e-47	4.13267e-46
qualification	0<=OR<=10	LoF/PGS	-0.00100333	-0.136344	0.134337	749	146020	0.988407	0.988407
qualification	OR>10	LoF	-0.632893	-1.00342	-0.262365	89	146020	0.000814612	0.00108615
qualification	OR>10	sex	-0.149535	-0.168457	-0.130614	89	146020	4.09005e-54	5.4534e-54
qualification	OR>10	PGS	0.0698585	0.0603184	0.0793985	89	146020	1.03317e-46	4.13267e-46
qualification	OR>10	LoF/PGS	-0.328266	-0.691285	0.0347531	89	146020	0.0763398	0.610719
sat	0<=OR<=10	LoF	0.520101	-0.0986366	1.13884	92	4533	0.0994312	0.149147
sat	0<=OR<=10	sex	0.373624	0.1892	0.558047	92	4533	7.24598e-05	0.00014492
sat	0<=OR<=10	PGS	-0.0810214	-0.158729	-0.00331416	92	4533	0.0410013	0.0530486
sat	0<=OR<=10	LoF/PGS	-0.221297	-0.857513	0.414918	92	4533	0.495322	0.932048
sat	OR>10	LoF	1.51131	0.968156	2.05445	97	4533	5.1587e-08	2.06348e-07
sat	OR>10	sex	0.382788	0.197857	0.56772	97	4533	5.03308e-05	0.000120794
sat	OR>10	PGS	-0.0803038	-0.158525	-0.00208249	97	4533	0.0442072	0.0530486
sat	OR>10	LoF/PGS	0.296212	-0.212211	0.804635	97	4533	0.253431	0.760294
SCQ_tscore	0<=OR<=10	LoF	0.409104	-0.985357	1.80357	125	6185	0.56523	0.726724
SCQ_tscore	0<=OR<=10	sex	-0.467129	-0.92545	-0.00880718	125	6185	0.0457584	0.101888
SCQ_tscore	0<=OR<=10	PGS	0.209108	0.0251516	0.393064	125	6185	0.025891	0.0629334
SCQ_tscore	0<=OR<=10	LoF/PGS	1.18599	-0.139542	2.51151	125	6185	0.0794842	0.638906
SCQ_tscore	OR>10	LoF	-0.280093	-1.70161	1.14142	107	6185	0.699314	0.825366
SCQ_tscore	OR>10	sex	-0.523931	-0.97955	-0.0683132	107	6185	0.0242138	0.062264
SCQ_tscore	OR>10	PGS	0.205747	0.022264	0.38923	107	6185	0.0279704	0.0629334
SCQ_tscore	OR>10	LoF/PGS	1.5007	0.0917781	2.90962	107	6185	0.0368344	0.638906
smiled	0<=OR<=10	LoF	0.104011	-0.875461	1.08348	92	4533	0.835093	0.835093
smiled	0<=OR<=10	sex	0.105288	-0.187297	0.397873	92	4533	0.480541	0.490649
smiled	0<=OR<=10	PGS	-0.176335	-0.29919	-0.0534811	92	4533	0.00491517	0.0122974
smiled	0<=OR<=10	LoF/PGS	-0.0233301	-1.03054	0.983883	92	4533	0.963782	0.963782
smiled	OR>10	LoF	0.112544	-0.751151	0.976238	97	4533	0.798378	0.835093
smiled	OR>10	sex	0.103016	-0.189965	0.395997	97	4533	0.490649	0.490649
smiled	OR>10	PGS	-0.176023	-0.299482	-0.0525639	97	4533	0.0052089	0.0122974
smiled	OR>10	LoF/PGS	0.701361	-0.103271	1.50599	97	4533	0.087544	0.701549
townsend_index	0<=OR<=10	LoF	-0.499965	-0.679176	-0.320753	1043	187486	4.55842e-08	1.82337e-07
townsend_index	0<=OR<=10	sex	0.081345	0.054646	0.108044	1043	187486	2.35422e-09	2.69053e-09
townsend_index	0<=OR<=10	PGS	-0.080145	-0.0936335	-0.0666566	1043	187486	2.47438e-31	5.20732e-31
townsend_index	0<=OR<=10	LoF/PGS	-0.0230594	-0.206134	0.160015	1043	187486	0.805008	0.920009
townsend_index	OR>10	LoF	-0.663203	-1.19853	-0.127876	116	187486	0.0151763	0.0151763
townsend_index	OR>10	sex	0.0807517	0.0540028	0.107501	116	187486	3.2859e-09	3.2859e-09
townsend_index	OR>10	PGS	-0.0800685	-0.0935491	-0.0665879	116	187486	2.60366e-31	5.20732e-31
townsend_index	OR>10	LoF/PGS	0.220844	-0.342159	0.783848	116	187486	0.442	0.902177
walked	0<=OR<=10	LoF	1.19954	0.0271524	2.37193	92	4533	0.0449271	0.0898541
walked	0<=OR<=10	sex	0.848438	0.498532	1.19834	92	4533	2.05892e-06	1.23535e-05
walked	0<=OR<=10	PGS	-0.173525	-0.320543	-0.0265075	92	4533	0.0207141	0.0355098
walked	0<=OR<=10	LoF/PGS	-0.175269	-1.38675	1.03621	92	4533	0.776707	0.932048
walked	OR>10	LoF	5.26633	4.19964	6.33302	97	4533	6.01997e-22	7.22396e-21
walked	OR>10	sex	0.916287	0.558184	1.27439	97	4533	5.46709e-07	6.56051e-06
walked	OR>10	PGS	-0.172646	-0.323713	-0.0215792	97	4533	0.0251045	0.0376568
walked	OR>10	LoF/PGS	-0.284757	-1.29759	0.728081	97	4533	0.581533	0.932048
words	0<=OR<=10	LoF	2.54941	-0.612094	5.71092	92	4533	0.113964	0.151952
words	0<=OR<=10	sex	-0.748284	-1.70256	0.205993	92	4533	0.12429	0.149148
words	0<=OR<=10	PGS	-0.565123	-0.967587	-0.16266	92	4533	0.00593227	0.0122974
words	0<=OR<=10	LoF/PGS	0.18755	-3.22281	3.59791	92	4533	0.914146	0.963782
words	OR>10	LoF	6.32381	3.38414	9.26349	97	4533	2.52211e-05	7.56634e-05
words	OR>10	sex	-0.911651	-1.87024	0.0469349	97	4533	0.0623162	0.0830882
words	OR>10	PGS	-0.566772	-0.972143	-0.161401	97	4533	0.00614871	0.0122974
words	OR>10	LoF/PGS	1.93546	-0.864255	4.73518	97	4533	0.175387	0.701549
