## Extended Data Table 10 for "Sub-diagnostic effects of genetic variants associated with autism"

### Sheet: regressions_constrained_genes
response	autism_OR	covariate	beta	CI5	CI95	n_carriers	n_noncarriers	p	padj
autism_diag	0<=OR<=10	LoF	0.292734	0.218307	0.36716	4711	22545	1.26889e-14	2.17445e-13
autism_diag	0<=OR<=10	sex	-1.45308	-1.51531	-1.39085	4711	22545	0	0
autism_diag	0<=OR<=10	PGS	0.197452	0.166676	0.228228	4711	22545	2.91233e-36	3.48808e-35
autism_diag	0<=OR<=10	LoF/PGS	-0.0800782	-0.150511	-0.00964574	4711	22545	0.0258551	0.465391
autism_diag	OR>10	LoF	1.44637	1.07465	1.81809	159	22545	2.41605e-14	2.17445e-13
autism_diag	OR>10	sex	-1.47429	-1.54345	-1.40513	159	22545	0	0
autism_diag	OR>10	PGS	0.197639	0.166778	0.2285	159	22545	3.87564e-36	3.48808e-35
autism_diag	OR>10	LoF/PGS	-0.0608805	-0.472864	0.351103	159	22545	0.772098	0.880775
combined_words	0<=OR<=10	LoF	-0.954137	-2.28737	0.379099	1100	3559	0.160668	0.614137
combined_words	0<=OR<=10	sex	-1.39963	-2.69832	-0.100946	1100	3559	0.0346672	0.0594294
combined_words	0<=OR<=10	PGS	-0.427555	-1.04877	0.193658	1100	3559	0.177292	0.193409
combined_words	0<=OR<=10	LoF/PGS	-0.104688	-1.34634	1.13697	1100	3559	0.868714	0.868714
combined_words	OR>10	LoF	1.93078	-2.73978	6.60134	63	3559	0.417679	0.614137
combined_words	OR>10	sex	-1.14951	-2.64595	0.346921	63	3559	0.132123	0.176165
combined_words	OR>10	PGS	-0.407389	-1.03498	0.220201	63	3559	0.203191	0.203191
combined_words	OR>10	LoF/PGS	4.52907	-1.41286	10.471	63	3559	0.135142	0.868714
crawled	0<=OR<=10	LoF	0.232775	-0.0929383	0.558488	1100	3559	0.161256	0.614137
crawled	0<=OR<=10	sex	0.71934	0.402866	1.03582	1100	3559	8.54909e-06	3.41964e-05
crawled	0<=OR<=10	PGS	-0.19628	-0.347477	-0.0450827	1100	3559	0.0109593	0.0230608
crawled	0<=OR<=10	LoF/PGS	-0.0388858	-0.342666	0.264894	1100	3559	0.80186	0.868714
crawled	OR>10	LoF	0.374178	-0.710391	1.45875	63	3559	0.498814	0.614137
crawled	OR>10	sex	0.610831	0.270989	0.950673	63	3559	0.000430492	0.000860984
crawled	OR>10	PGS	-0.20512	-0.348198	-0.0620422	63	3559	0.00496908	0.0230608
crawled	OR>10	LoF/PGS	-0.263406	-1.65304	1.12623	63	3559	0.710183	0.868714
fluid_intelligence	0<=OR<=10	LoF	-0.15843	-0.200185	-0.116674	10570	101981	1.04e-13	4.16002e-13
fluid_intelligence	0<=OR<=10	sex	-0.262834	-0.287305	-0.238363	10570	101981	3.41471e-98	9.10591e-98
fluid_intelligence	0<=OR<=10	PGS	0.0609961	0.048056	0.0739363	10570	101981	2.53415e-20	4.05464e-20
fluid_intelligence	0<=OR<=10	LoF/PGS	-0.0132281	-0.0554386	0.0289824	10570	101981	0.539066	0.716862
fluid_intelligence	OR>10	LoF	-0.629854	-1.11506	-0.144648	71	101981	0.0109515	0.0175224
fluid_intelligence	OR>10	sex	-0.264472	-0.290156	-0.238788	71	101981	2.11662e-90	4.23323e-90
fluid_intelligence	OR>10	PGS	0.0606318	0.0476957	0.0735679	71	101981	4.13208e-20	5.50944e-20
fluid_intelligence	OR>10	LoF/PGS	0.209591	-0.278464	0.697646	71	101981	0.399958	0.6957
income	0<=OR<=10	LoF	-0.169392	-0.199228	-0.139556	15596	147266	9.2096e-29	7.36768e-28
income	0<=OR<=10	sex	-0.352886	-0.370452	-0.335321	15596	147266	0	0
income	0<=OR<=10	PGS	-0.00542475	-0.0147072	0.00385769	15596	147266	0.252034	0.252034
income	0<=OR<=10	LoF/PGS	-0.00558166	-0.0357476	0.0245843	15596	147266	0.716862	0.716862
income	OR>10	LoF	-0.233888	-0.561929	0.0941525	119	147266	0.162286	0.162286
income	OR>10	sex	-0.352475	-0.370942	-0.334008	119	147266	2.77845e-306	1.11138e-305
income	OR>10	PGS	-0.00567168	-0.0149616	0.00361825	119	147266	0.231464	0.252034
income	OR>10	LoF/PGS	-0.193524	-0.532055	0.145006	119	147266	0.262529	0.6957
IQ_score	0<=OR<=10	LoF	0.13608	-0.0934291	0.365589	818	3313	0.245079	0.33934
IQ_score	0<=OR<=10	sex	-0.291911	-0.502806	-0.0810148	818	3313	0.00668936	0.0200681
IQ_score	0<=OR<=10	PGS	0.0518443	-0.036337	0.140026	818	3313	0.249072	0.39262
IQ_score	0<=OR<=10	LoF/PGS	0.0160859	-0.194197	0.226369	818	3313	0.880775	0.880775
IQ_score	OR>10	LoF	-0.00124277	-0.980502	0.978017	49	3313	0.998014	0.998014
IQ_score	OR>10	sex	-0.197766	-0.430649	0.0351167	49	3313	0.0959868	0.191974
IQ_score	OR>10	PGS	0.0504272	-0.037667	0.138522	49	3313	0.261746	0.39262
IQ_score	OR>10	LoF/PGS	-0.347014	-1.42599	0.731957	49	3313	0.528294	0.839056
F1	0<=OR<=10	LoF	0.200953	0.122378	0.279528	818	3313	5.55411e-07	3.33246e-06
F1	0<=OR<=10	sex	0.00486316	-0.0706844	0.0804108	818	3313	0.899576	0.899576
F1	0<=OR<=10	PGS	-0.00901288	-0.0420319	0.0240062	818	3313	0.592576	0.657783
F1	0<=OR<=10	LoF/PGS	-0.0195279	-0.0912328	0.052177	818	3313	0.593421	0.839056
F1	OR>10	LoF	-0.284546	-0.594624	0.0255322	49	3313	0.0720726	0.129731
F1	OR>10	sex	-0.0168344	-0.102067	0.0683987	49	3313	0.698594	0.785919
F1	OR>10	PGS	-0.00907939	-0.0421676	0.0240089	49	3313	0.590608	0.657783
F1	OR>10	LoF/PGS	0.105238	-0.243287	0.453762	49	3313	0.553871	0.839056
F2	0<=OR<=10	LoF	0.081529	-0.00046467	0.163523	818	3313	0.0513119	0.115452
F2	0<=OR<=10	sex	-0.0396303	-0.118465	0.0392044	818	3313	0.324404	0.486606
F2	0<=OR<=10	PGS	0.0327882	-0.00166752	0.067244	818	3313	0.0621603	0.111889
F2	0<=OR<=10	LoF/PGS	-0.0327522	-0.107577	0.0420726	818	3313	0.390852	0.839056
F2	OR>10	LoF	-0.0874845	-0.412001	0.237032	49	3313	0.597142	0.671784
F2	OR>10	sex	-0.0336428	-0.122845	0.0555592	49	3313	0.459672	0.610302
F2	OR>10	PGS	0.0335744	-0.00105458	0.0682034	49	3313	0.0573927	0.111889
F2	OR>10	LoF/PGS	0.111897	-0.252856	0.476651	49	3313	0.547557	0.839056
F3	0<=OR<=10	LoF	0.180333	0.102107	0.258559	818	3313	6.36997e-06	2.86649e-05
F3	0<=OR<=10	sex	-0.154103	-0.229315	-0.07889	818	3313	6.00092e-05	0.000360055
F3	0<=OR<=10	PGS	0.015365	-0.0175076	0.0482376	818	3313	0.359524	0.4665
F3	0<=OR<=10	LoF/PGS	-0.0302971	-0.101684	0.0410898	818	3313	0.405419	0.839056
F3	OR>10	LoF	-0.299846	-0.610057	0.0103647	49	3313	0.0581568	0.116314
F3	OR>10	sex	-0.148467	-0.233737	-0.0631974	49	3313	0.000648191	0.00291686
F3	OR>10	PGS	0.0153655	-0.017737	0.0484679	49	3313	0.362834	0.4665
F3	OR>10	LoF/PGS	0.0917378	-0.256936	0.440412	49	3313	0.605985	0.839056
F4	0<=OR<=10	LoF	0.145104	0.0709685	0.219239	818	3313	0.000126239	0.000454459
F4	0<=OR<=10	sex	-0.0187653	-0.0900442	0.0525137	818	3313	0.605783	0.726939
F4	0<=OR<=10	PGS	0.00764748	-0.0235059	0.0388009	818	3313	0.63035	0.657783
F4	0<=OR<=10	LoF/PGS	0.020701	-0.0469524	0.0883544	818	3313	0.548607	0.839056
F4	OR>10	LoF	-0.212203	-0.505527	0.0811219	49	3313	0.156159	0.255533
F4	OR>10	sex	0.00601308	-0.0746148	0.086641	49	3313	0.883754	0.899576
F4	OR>10	PGS	0.00707237	-0.0242281	0.0383728	49	3313	0.657783	0.657783
F4	OR>10	LoF/PGS	0.255671	-0.0740224	0.585365	49	3313	0.128489	0.839056
F5	0<=OR<=10	LoF	0.141257	0.0599151	0.222598	818	3313	0.000668828	0.00200648
F5	0<=OR<=10	sex	-0.114701	-0.192909	-0.0364934	818	3313	0.00405626	0.0146025
F5	0<=OR<=10	PGS	0.0472637	0.013082	0.0814455	818	3313	0.00673845	0.0210281
F5	0<=OR<=10	LoF/PGS	-0.00942903	-0.0836589	0.0648008	818	3313	0.803345	0.880775
F5	OR>10	LoF	-0.136552	-0.459122	0.186017	49	3313	0.406595	0.487914
F5	OR>10	sex	-0.10817	-0.196836	-0.0195031	49	3313	0.0168144	0.043237
F5	OR>10	PGS	0.0473667	0.0129455	0.0817879	49	3313	0.00700938	0.0210281
F5	OR>10	LoF/PGS	-0.0996752	-0.46224	0.26289	49	3313	0.589908	0.839056
F6	0<=OR<=10	LoF	0.0439359	-0.039523	0.127395	818	3313	0.302085	0.388395
F6	0<=OR<=10	sex	0.0292624	-0.050981	0.109506	818	3313	0.47468	0.610302
F6	0<=OR<=10	PGS	0.0498403	0.0147689	0.0849118	818	3313	0.00535839	0.0210281
F6	0<=OR<=10	LoF/PGS	-0.0461252	-0.122287	0.0300367	818	3313	0.235161	0.839056
F6	OR>10	LoF	-0.0452486	-0.376456	0.285959	49	3313	0.788822	0.835224
F6	OR>10	sex	0.0485061	-0.042535	0.139547	49	3313	0.296268	0.484802
F6	OR>10	PGS	0.0508333	0.0154904	0.0861762	49	3313	0.00483045	0.0210281
F6	OR>10	LoF/PGS	-0.260031	-0.632305	0.112243	49	3313	0.170929	0.839056
qualification	0<=OR<=10	LoF	-0.117831	-0.149788	-0.0858739	13870	132881	4.94912e-13	1.31977e-12
qualification	0<=OR<=10	sex	-0.149596	-0.168475	-0.130716	13870	132881	2.16665e-54	3.46665e-54
qualification	0<=OR<=10	PGS	0.0681806	0.0581762	0.0781851	13870	132881	1.07498e-40	6.38466e-40
qualification	0<=OR<=10	LoF/PGS	0.01284	-0.0193834	0.0450633	13870	132881	0.434813	0.6957
qualification	OR>10	LoF	-0.369245	-0.715639	-0.0228508	107	132881	0.0366845	0.0419251
qualification	OR>10	sex	-0.151093	-0.170942	-0.131244	107	132881	2.45724e-50	3.27632e-50
qualification	OR>10	PGS	0.068068	0.058058	0.078078	107	132881	1.59617e-40	6.38466e-40
qualification	OR>10	LoF/PGS	0.433891	0.0540528	0.813729	107	132881	0.025164	0.180974
sat	0<=OR<=10	LoF	0.071979	-0.120167	0.264125	1100	3559	0.462738	0.614137
sat	0<=OR<=10	sex	0.402342	0.216624	0.58806	1100	3559	2.20777e-05	6.62331e-05
sat	0<=OR<=10	PGS	-0.0994272	-0.188546	-0.0103082	1100	3559	0.028775	0.0431625
sat	0<=OR<=10	LoF/PGS	0.0829949	-0.0971434	0.263133	1100	3559	0.36644	0.868714
sat	OR>10	LoF	-0.0757754	-0.735824	0.584274	63	3559	0.821925	0.821925
sat	OR>10	sex	0.407578	0.205141	0.610016	63	3559	8.05304e-05	0.000193273
sat	OR>10	PGS	-0.102247	-0.187827	-0.0166678	63	3559	0.0192105	0.0329322
sat	OR>10	LoF/PGS	-0.287812	-1.12909	0.553463	63	3559	0.502416	0.868714
SCQ_tscore	0<=OR<=10	LoF	0.66615	0.189573	1.14273	1285	5051	0.00615883	0.015837
SCQ_tscore	0<=OR<=10	sex	-0.481302	-0.936285	-0.0263193	1285	5051	0.038144	0.0858239
SCQ_tscore	0<=OR<=10	PGS	0.251278	0.0477415	0.454815	1285	5051	0.0155419	0.0366086
SCQ_tscore	0<=OR<=10	LoF/PGS	0.0445242	-0.396063	0.485111	1285	5051	0.842969	0.880775
SCQ_tscore	OR>10	LoF	-1.24868	-3.06974	0.572385	81	5051	0.178931	0.268396
SCQ_tscore	OR>10	sex	-0.397318	-0.907979	0.113343	81	5051	0.127245	0.229042
SCQ_tscore	OR>10	PGS	0.251249	0.0463236	0.456174	81	5051	0.0162705	0.0366086
SCQ_tscore	OR>10	LoF/PGS	0.454354	-1.68721	2.59591	81	5051	0.677483	0.871049
smiled	0<=OR<=10	LoF	0.0988914	-0.201011	0.398794	1100	3559	0.518013	0.614137
smiled	0<=OR<=10	sex	0.0465479	-0.243405	0.336501	1100	3559	0.752981	0.77434
smiled	0<=OR<=10	PGS	-0.178692	-0.317312	-0.0400724	1100	3559	0.0115304	0.0230608
smiled	0<=OR<=10	LoF/PGS	0.0879024	-0.192097	0.367902	1100	3559	0.538274	0.868714
smiled	OR>10	LoF	0.442712	-0.615406	1.50083	63	3559	0.412088	0.614137
smiled	OR>10	sex	0.0475586	-0.27765	0.372767	63	3559	0.77434	0.77434
smiled	OR>10	PGS	-0.178228	-0.31524	-0.0412159	63	3559	0.0108008	0.0230608
smiled	OR>10	LoF/PGS	-0.238883	-1.5875	1.10974	63	3559	0.728393	0.868714
townsend_index	0<=OR<=10	LoF	-0.145017	-0.189907	-0.100126	18319	170184	2.43088e-10	4.86177e-10
townsend_index	0<=OR<=10	sex	0.0825846	0.0558839	0.109285	18319	170184	1.34554e-09	1.53776e-09
townsend_index	0<=OR<=10	PGS	-0.0788931	-0.0930403	-0.0647459	18319	170184	8.44816e-28	1.90108e-27
townsend_index	0<=OR<=10	LoF/PGS	-0.0098968	-0.0553206	0.035527	18319	170184	0.669355	0.716862
townsend_index	OR>10	LoF	-0.541312	-1.02399	-0.0586372	142	170184	0.0279445	0.0372593
townsend_index	OR>10	sex	0.0724434	0.0444274	0.100459	142	170184	4.02245e-07	4.02245e-07
townsend_index	OR>10	PGS	-0.0786341	-0.0927485	-0.0645197	142	170184	9.50542e-28	1.90108e-27
townsend_index	OR>10	LoF/PGS	-0.512934	-1.015	-0.0108665	142	170184	0.0452435	0.180974
walked	0<=OR<=10	LoF	0.498208	0.124388	0.872027	1100	3559	0.0090089	0.108107
walked	0<=OR<=10	sex	0.995853	0.635059	1.35665	1100	3559	6.57773e-08	7.89328e-07
walked	0<=OR<=10	PGS	-0.17147	-0.344315	0.00137598	1100	3559	0.0518511	0.0622214
walked	0<=OR<=10	LoF/PGS	-0.0636422	-0.412482	0.285198	1100	3559	0.720607	0.868714
walked	OR>10	LoF	0.6666	-0.628872	1.96207	63	3559	0.313108	0.614137
walked	OR>10	sex	0.948113	0.549843	1.34638	63	3559	3.16248e-06	1.89749e-05
walked	OR>10	PGS	-0.174516	-0.342576	-0.00645645	63	3559	0.0418289	0.0557719
walked	OR>10	LoF/PGS	-0.52374	-2.1838	1.13632	63	3559	0.536239	0.868714
words	0<=OR<=10	LoF	-0.587533	-1.5835	0.408428	1100	3559	0.247525	0.614137
words	0<=OR<=10	sex	-0.822149	-1.78571	0.141416	1100	3559	0.0944426	0.141664
words	0<=OR<=10	PGS	-0.631022	-1.09485	-0.167197	1100	3559	0.00767665	0.0230608
words	0<=OR<=10	LoF/PGS	0.246231	-0.685463	1.17793	1100	3559	0.604393	0.868714
words	OR>10	LoF	1.03771	-2.47928	4.55469	63	3559	0.562959	0.614137
words	OR>10	sex	-0.455261	-1.55271	0.642192	63	3559	0.416072	0.499286
words	OR>10	PGS	-0.611697	-1.07713	-0.14626	63	3559	0.0100146	0.0230608
words	OR>10	LoF/PGS	2.17693	-2.26772	6.62159	63	3559	0.336967	0.868714
