## Extended Data Table 11 for "Sub-diagnostic effects of genetic variants associated with autism"

### Sheet: regressions_iPSYCH
response	geneset	autism_OR	covariate	beta	CI5	CI95	N_C	N_noC	P	Padj
autism_status	autism_associated	OR>10	LoF	3.38399	2.24233	5.21381	63	9230	2.32605e-06	2.58277e-06
autism_status	autism_associated	OR>10	PRS	0.403466	0.360611	0.446651	63	9230	1.78301e-75	7.13203e-75
autism_status	autism_associated	OR<=10	LoF	1.30508	0.801726	1.85962	82	9230	1.12222e-06	2.24444e-06
autism_status	autism_associated	OR<=10	PRS	0.401872	0.358965	0.445108	82	9230	1.01491e-74	2.02983e-74
autism_status	constrained	OR>10	LoF	3.05153	1.99013	4.67519	60	8599	2.58277e-06	2.58277e-06
autism_status	constrained	OR>10	PRS	0.398947	0.356188	0.442033	60	8599	3.66522e-74	4.88696e-74
autism_status	constrained	OR<=10	LoF	0.497353	0.33824	0.658202	716	8599	1.08659e-09	4.34635e-09
autism_status	constrained	OR<=10	PRS	0.401573	0.357035	0.446464	716	8599	2.29447e-69	2.29447e-69
