## Extended Data Table 12 for "Sub-diagnostic effects of genetic variants associated with autism"

### Sheet: regressions_brainMRI
modality	hemisphere	region	covariate	beta	CI5	CI95	p	padj
area	-	total_area	autism_OR	-0.0167978	-0.0310302	-0.00256553	0.0207327	0.0483543
thickness	-	total_thickness	autism_OR	0.00102863	-0.014925	0.0169823	0.899389	0.899389
volume	-	total_volume	autism_OR	-0.0152186	-0.0291461	-0.00129124	0.0322362	0.0483543
area	lh	bankssts_area	autism_OR	-0.00520708	-0.0198198	0.00940567	0.484731	0.995358
area	lh	caudalanteriorcingulate_area	autism_OR	-0.0038666	-0.0187121	0.0109789	0.609546	0.995358
area	lh	caudalmiddlefrontal_area	autism_OR	0.00523745	-0.00781046	0.0182854	0.431246	0.995358
area	lh	cuneus_area	autism_OR	0.00119162	-0.0130626	0.0154458	0.869786	0.995358
area	lh	entorhinal_area	autism_OR	0.00113666	-0.0141167	0.01639	0.883822	0.995358
area	lh	frontalpole_area	autism_OR	-0.0116555	-0.0256503	0.00233926	0.102553	0.876049
area	lh	fusiform_area	autism_OR	-0.000304045	-0.0113573	0.0107492	0.956983	0.995358
area	lh	inferiorparietal_area	autism_OR	5.38269e-05	-0.0124935	0.0126011	0.993288	0.995358
area	lh	inferiortemporal_area	autism_OR	-0.00618781	-0.0182214	0.00584578	0.313356	0.983457
area	lh	insula_area	autism_OR	-0.00785832	-0.0194965	0.00377986	0.185582	0.964155
area	lh	isthmuscingulate_area	autism_OR	0.00161919	-0.0104236	0.013662	0.792048	0.995358
area	lh	lateraloccipital_area	autism_OR	-0.00382936	-0.015929	0.00827027	0.534877	0.995358
area	lh	lateralorbitofrontal_area	autism_OR	-0.0062183	-0.0165559	0.00411927	0.238263	0.971695
area	lh	lingual_area	autism_OR	0.0108602	-0.00283108	0.0245514	0.119953	0.906315
area	lh	medialorbitofrontal_area	autism_OR	0.00243707	-0.00884231	0.0137165	0.6718	0.995358
area	lh	middletemporal_area	autism_OR	-0.00220474	-0.0131568	0.00874737	0.693032	0.995358
area	lh	paracentral_area	autism_OR	0.00915889	-0.00355577	0.0218735	0.157897	0.964155
area	lh	parahippocampal_area	autism_OR	-0.000238643	-0.0144892	0.014012	0.973804	0.995358
area	lh	parsopercularis_area	autism_OR	-0.00106091	-0.0155762	0.0134544	0.886035	0.995358
area	lh	parsorbitalis_area	autism_OR	-0.00331684	-0.0158855	0.00925182	0.604829	0.995358
area	lh	parstriangularis_area	autism_OR	0.00247099	-0.0112835	0.0162255	0.72463	0.995358
area	lh	pericalcarine_area	autism_OR	0.00470325	-0.0105876	0.0199941	0.546424	0.995358
area	lh	postcentral_area	autism_OR	0.00289666	-0.00781341	0.0136067	0.595877	0.995358
area	lh	posteriorcingulate_area	autism_OR	-0.00328928	-0.0166156	0.010037	0.628388	0.995358
area	lh	precentral_area	autism_OR	-0.00155708	-0.0123619	0.00924771	0.777492	0.995358
area	lh	precuneus_area	autism_OR	-0.00213626	-0.0131508	0.00887831	0.703713	0.995358
area	lh	rostralanteriorcingulate_area	autism_OR	0.00665266	-0.00594234	0.0192477	0.300379	0.983457
area	lh	rostralmiddlefrontal_area	autism_OR	-0.000177744	-0.0104202	0.0100647	0.972854	0.995358
area	lh	superiorfrontal_area	autism_OR	0.0034714	-0.00614415	0.0130869	0.479013	0.995358
area	lh	superiorparietal_area	autism_OR	0.00116703	-0.0109271	0.0132612	0.84992	0.995358
area	lh	superiortemporal_area	autism_OR	0.00116857	-0.00938026	0.0117174	0.828032	0.995358
area	lh	supramarginal_area	autism_OR	-0.00763715	-0.0198987	0.00462436	0.222031	0.964155
area	lh	temporalpole_area	autism_OR	0.00155981	-0.0122464	0.0153661	0.82467	0.995358
area	lh	transversetemporal_area	autism_OR	0.000730737	-0.0135698	0.0150313	0.920185	0.995358
thickness	lh	bankssts_thickness	autism_OR	-0.000459858	-0.0142485	0.0133287	0.947857	0.995358
thickness	lh	caudalanteriorcingulate_thickness	autism_OR	-0.00201832	-0.0178994	0.0138627	0.803195	0.995358
thickness	lh	caudalmiddlefrontal_thickness	autism_OR	-0.00233454	-0.0136554	0.00898633	0.685942	0.995358
thickness	lh	cuneus_thickness	autism_OR	0.0137886	-0.000256438	0.0278336	0.0543279	0.876049
thickness	lh	entorhinal_thickness	autism_OR	0.00983599	-0.00567454	0.0253465	0.213765	0.964155
thickness	lh	frontalpole_thickness	autism_OR	9.93982e-05	-0.0144346	0.0146334	0.9893	0.995358
thickness	lh	fusiform_thickness	autism_OR	-0.00254715	-0.0137936	0.00869925	0.65696	0.995358
thickness	lh	inferiorparietal_thickness	autism_OR	-0.000366274	-0.0110573	0.0103248	0.946437	0.995358
thickness	lh	inferiortemporal_thickness	autism_OR	0.000363004	-0.0127762	0.0135022	0.956795	0.995358
thickness	lh	insula_thickness	autism_OR	0.00431308	-0.0100558	0.018682	0.55614	0.995358
thickness	lh	isthmuscingulate_thickness	autism_OR	0.00919019	-0.00579152	0.0241719	0.229104	0.971695
thickness	lh	lateraloccipital_thickness	autism_OR	0.00608532	-0.00653499	0.0187056	0.344442	0.995358
thickness	lh	lateralorbitofrontal_thickness	autism_OR	0.010061	-0.00229396	0.022416	0.110417	0.876049
thickness	lh	lingual_thickness	autism_OR	0.00976984	-0.00494115	0.0244808	0.192913	0.964155
thickness	lh	medialorbitofrontal_thickness	autism_OR	0.00472881	-0.00881439	0.018272	0.493565	0.995358
thickness	lh	middletemporal_thickness	autism_OR	0.00339427	-0.0092345	0.016023	0.598174	0.995358
thickness	lh	paracentral_thickness	autism_OR	4.55233e-05	-0.011841	0.011932	0.994008	0.995358
thickness	lh	parahippocampal_thickness	autism_OR	0.00266895	-0.0124988	0.0178367	0.730059	0.995358
thickness	lh	parsopercularis_thickness	autism_OR	-0.00680079	-0.0182194	0.00461778	0.242924	0.971695
thickness	lh	parsorbitalis_thickness	autism_OR	0.000475514	-0.0129516	0.0139026	0.944635	0.995358
thickness	lh	parstriangularis_thickness	autism_OR	-0.00169567	-0.0137173	0.0103259	0.782094	0.995358
thickness	lh	pericalcarine_thickness	autism_OR	0.0126678	-0.00170193	0.0270376	0.0839847	0.876049
thickness	lh	postcentral_thickness	autism_OR	0.0141773	0.00210791	0.0262466	0.0213444	0.876049
thickness	lh	posteriorcingulate_thickness	autism_OR	-0.00497838	-0.0195356	0.00957889	0.502492	0.995358
thickness	lh	precentral_thickness	autism_OR	0.000108559	-0.0113807	0.0115979	0.985217	0.995358
thickness	lh	precuneus_thickness	autism_OR	-0.00593712	-0.0168742	0.00499995	0.287181	0.983457
thickness	lh	rostralanteriorcingulate_thickness	autism_OR	-0.00387405	-0.0184984	0.0107503	0.603451	0.995358
thickness	lh	rostralmiddlefrontal_thickness	autism_OR	3.9808e-05	-0.0103022	0.0103818	0.993978	0.995358
thickness	lh	superiorfrontal_thickness	autism_OR	-0.00405998	-0.013791	0.00567099	0.413313	0.995358
thickness	lh	superiorparietal_thickness	autism_OR	-0.00260334	-0.0138112	0.00860456	0.648772	0.995358
thickness	lh	superiortemporal_thickness	autism_OR	0.00104012	-0.0104632	0.0125434	0.859267	0.995358
thickness	lh	supramarginal_thickness	autism_OR	-0.00546991	-0.0157342	0.0047944	0.296093	0.983457
thickness	lh	temporalpole_thickness	autism_OR	-0.00287981	-0.0174033	0.0116437	0.697409	0.995358
thickness	lh	transversetemporal_thickness	autism_OR	-0.00105266	-0.0154594	0.0133541	0.88607	0.995358
volume	lh	bankssts_volume	autism_OR	-0.00654852	-0.0211998	0.00810277	0.380828	0.995358
volume	lh	caudalanteriorcingulate_volume	autism_OR	-0.00318531	-0.0194752	0.0131046	0.701399	0.995358
volume	lh	caudalmiddlefrontal_volume	autism_OR	0.00476651	-0.00836452	0.0178975	0.47661	0.995358
volume	lh	cuneus_volume	autism_OR	0.0112561	-0.00334247	0.0258546	0.130657	0.919103
volume	lh	entorhinal_volume	autism_OR	0.012433	-0.00256974	0.0274356	0.104268	0.876049
volume	lh	frontalpole_volume	autism_OR	-0.00615079	-0.0212509	0.00894934	0.42447	0.995358
volume	lh	fusiform_volume	autism_OR	-0.000601306	-0.0125242	0.0113216	0.921221	0.995358
volume	lh	inferiorparietal_volume	autism_OR	0.000744023	-0.0118545	0.0133425	0.907806	0.995358
volume	lh	inferiortemporal_volume	autism_OR	-0.00656067	-0.0186221	0.00550076	0.28621	0.983457
volume	lh	insula_volume	autism_OR	-0.00726411	-0.0185749	0.00404667	0.207989	0.964155
volume	lh	isthmuscingulate_volume	autism_OR	0.00181755	-0.0110605	0.0146956	0.781967	0.995358
volume	lh	lateraloccipital_volume	autism_OR	5.81745e-05	-0.0120427	0.012159	0.992478	0.995358
volume	lh	lateralorbitofrontal_volume	autism_OR	-0.00158591	-0.0119218	0.00874998	0.763508	0.995358
volume	lh	lingual_volume	autism_OR	0.0143674	-8.08097e-05	0.0288156	0.0512939	0.876049
volume	lh	medialorbitofrontal_volume	autism_OR	0.00367974	-0.00796697	0.0153265	0.535572	0.995358
volume	lh	middletemporal_volume	autism_OR	0.000848026	-0.0106174	0.0123134	0.88468	0.995358
volume	lh	paracentral_volume	autism_OR	0.0121894	-0.000665292	0.0250442	0.0630811	0.876049
volume	lh	parahippocampal_volume	autism_OR	0.00581045	-0.00960874	0.0212296	0.459972	0.995358
volume	lh	parsopercularis_volume	autism_OR	-0.00218847	-0.0163052	0.0119283	0.761132	0.995358
volume	lh	parsorbitalis_volume	autism_OR	-0.00171023	-0.014834	0.0114135	0.798307	0.995358
volume	lh	parstriangularis_volume	autism_OR	0.00209468	-0.0116637	0.015853	0.765287	0.995358
volume	lh	pericalcarine_volume	autism_OR	0.0103456	-0.00478025	0.0254715	0.17995	0.964155
volume	lh	postcentral_volume	autism_OR	0.0130417	0.00138348	0.0246999	0.0283593	0.876049
volume	lh	posteriorcingulate_volume	autism_OR	-0.00485009	-0.0182585	0.00855829	0.478159	0.995358
volume	lh	precentral_volume	autism_OR	0.000349616	-0.0104758	0.011175	0.949504	0.995358
volume	lh	precuneus_volume	autism_OR	-0.00634002	-0.0174381	0.00475811	0.262696	0.983457
volume	lh	rostralanteriorcingulate_volume	autism_OR	0.00144831	-0.0120017	0.0148983	0.832767	0.995358
volume	lh	rostralmiddlefrontal_volume	autism_OR	-0.000648247	-0.0110169	0.00972045	0.902426	0.995358
volume	lh	superiorfrontal_volume	autism_OR	0.00197403	-0.00779279	0.0117409	0.691862	0.995358
volume	lh	superiorparietal_volume	autism_OR	-0.0019265	-0.0140349	0.0101819	0.755049	0.995358
volume	lh	superiortemporal_volume	autism_OR	0.00258592	-0.00877398	0.0139458	0.655331	0.995358
volume	lh	supramarginal_volume	autism_OR	-0.0109168	-0.0231348	0.00130128	0.0798781	0.876049
volume	lh	temporalpole_volume	autism_OR	-0.00156248	-0.0164997	0.0133747	0.837479	0.995358
volume	lh	transversetemporal_volume	autism_OR	0.00228003	-0.0122979	0.0168579	0.759077	0.995358
area	rh	bankssts_area	autism_OR	-0.00284068	-0.0167407	0.0110594	0.688613	0.995358
area	rh	caudalanteriorcingulate_area	autism_OR	-0.00428433	-0.0192205	0.0106518	0.573804	0.995358
area	rh	caudalmiddlefrontal_area	autism_OR	-0.00410778	-0.0174472	0.00923163	0.545958	0.995358
area	rh	cuneus_area	autism_OR	0.00612162	-0.00704941	0.0192927	0.362134	0.995358
area	rh	entorhinal_area	autism_OR	-0.00213735	-0.0170764	0.0128017	0.779055	0.995358
area	rh	frontalpole_area	autism_OR	-0.00275717	-0.0166953	0.011181	0.698093	0.995358
area	rh	fusiform_area	autism_OR	-0.00432395	-0.015623	0.00697508	0.453036	0.995358
area	rh	inferiorparietal_area	autism_OR	-0.00603671	-0.0176694	0.00559596	0.308924	0.983457
area	rh	inferiortemporal_area	autism_OR	0.00804327	-0.00290685	0.0189934	0.149869	0.964155
area	rh	insula_area	autism_OR	0.00509706	-0.00713578	0.0173299	0.413932	0.995358
area	rh	isthmuscingulate_area	autism_OR	0.00615221	-0.00637383	0.0186782	0.335544	0.995358
area	rh	lateraloccipital_area	autism_OR	-0.000422123	-0.012554	0.0117097	0.945602	0.995358
area	rh	lateralorbitofrontal_area	autism_OR	-0.00597274	-0.0174929	0.00554743	0.309376	0.983457
area	rh	lingual_area	autism_OR	0.00863857	-0.00504707	0.0223242	0.215891	0.964155
area	rh	medialorbitofrontal_area	autism_OR	-0.00406703	-0.0140989	0.00596483	0.426659	0.995358
area	rh	middletemporal_area	autism_OR	0.0106861	0.000745564	0.0206266	0.0351346	0.876049
area	rh	paracentral_area	autism_OR	0.0112736	-0.00108681	0.023634	0.0738115	0.876049
area	rh	parahippocampal_area	autism_OR	-0.00410186	-0.0186755	0.0104718	0.581018	0.995358
area	rh	parsopercularis_area	autism_OR	-0.0108568	-0.0249138	0.00320013	0.130007	0.919103
area	rh	parsorbitalis_area	autism_OR	-0.00536287	-0.0176161	0.00689038	0.390804	0.995358
area	rh	parstriangularis_area	autism_OR	-0.00064075	-0.0141703	0.0128888	0.926008	0.995358
area	rh	pericalcarine_area	autism_OR	0.00141888	-0.0136303	0.016468	0.853321	0.995358
area	rh	postcentral_area	autism_OR	0.00705548	-0.00373276	0.0178437	0.199781	0.964155
area	rh	posteriorcingulate_area	autism_OR	0.010393	-0.00237867	0.0231646	0.110668	0.876049
area	rh	precentral_area	autism_OR	0.000600266	-0.0108842	0.0120847	0.918365	0.995358
area	rh	precuneus_area	autism_OR	-0.0132329	-0.0240453	-0.00242046	0.0164792	0.876049
area	rh	rostralanteriorcingulate_area	autism_OR	-0.0068576	-0.0209471	0.00723186	0.339926	0.995358
area	rh	rostralmiddlefrontal_area	autism_OR	0.00288905	-0.00720012	0.0129782	0.57446	0.995358
area	rh	superiorfrontal_area	autism_OR	0.00455894	-0.00556356	0.0146814	0.377198	0.995358
area	rh	superiorparietal_area	autism_OR	-0.0109831	-0.0228522	0.000885939	0.0697091	0.876049
area	rh	superiortemporal_area	autism_OR	0.0051309	-0.00562277	0.0158846	0.349522	0.995358
area	rh	supramarginal_area	autism_OR	-0.000900789	-0.0128463	0.0110447	0.882445	0.995358
area	rh	temporalpole_area	autism_OR	-4.46866e-05	-0.0140931	0.0140037	0.995023	0.995358
area	rh	transversetemporal_area	autism_OR	0.00284245	-0.0104277	0.0161126	0.67447	0.995358
thickness	rh	bankssts_thickness	autism_OR	-0.0133336	-0.0273212	0.000654034	0.0617057	0.876049
thickness	rh	caudalanteriorcingulate_thickness	autism_OR	-0.0117442	-0.0280162	0.00452785	0.157091	0.964155
thickness	rh	caudalmiddlefrontal_thickness	autism_OR	-0.0157356	-0.0276646	-0.00380651	0.00975402	0.876049
thickness	rh	cuneus_thickness	autism_OR	0.00746375	-0.00735314	0.0222806	0.323317	0.995358
thickness	rh	entorhinal_thickness	autism_OR	0.00668706	-0.00886163	0.0222358	0.399079	0.995358
thickness	rh	frontalpole_thickness	autism_OR	-0.00190362	-0.0168254	0.0130181	0.802462	0.995358
thickness	rh	fusiform_thickness	autism_OR	0.00441953	-0.00702883	0.0158679	0.449082	0.995358
thickness	rh	inferiorparietal_thickness	autism_OR	-0.00288653	-0.0131512	0.00737813	0.581349	0.995358
thickness	rh	inferiortemporal_thickness	autism_OR	0.000155388	-0.0124137	0.0127244	0.980659	0.995358
thickness	rh	insula_thickness	autism_OR	-0.0087969	-0.0229235	0.00532975	0.222134	0.964155
thickness	rh	isthmuscingulate_thickness	autism_OR	0.00165055	-0.0131967	0.0164978	0.827434	0.995358
thickness	rh	lateraloccipital_thickness	autism_OR	0.00444222	-0.00842339	0.0173078	0.498387	0.995358
thickness	rh	lateralorbitofrontal_thickness	autism_OR	0.0106005	-0.00246214	0.0236631	0.111653	0.876049
thickness	rh	lingual_thickness	autism_OR	0.01442	-0.000473687	0.0293137	0.0577373	0.876049
thickness	rh	medialorbitofrontal_thickness	autism_OR	0.00425251	-0.00941884	0.0179239	0.541911	0.995358
thickness	rh	middletemporal_thickness	autism_OR	-0.00455677	-0.0166008	0.00748725	0.458175	0.995358
thickness	rh	paracentral_thickness	autism_OR	-0.00372516	-0.0160117	0.00856135	0.55217	0.995358
thickness	rh	parahippocampal_thickness	autism_OR	0.00830593	-0.00655909	0.023171	0.27329	0.983457
thickness	rh	parsopercularis_thickness	autism_OR	-0.00665457	-0.0184105	0.00510139	0.267072	0.983457
thickness	rh	parsorbitalis_thickness	autism_OR	-0.00535882	-0.0186969	0.00797922	0.430824	0.995358
thickness	rh	parstriangularis_thickness	autism_OR	-0.00523054	-0.0171149	0.00665384	0.388158	0.995358
thickness	rh	pericalcarine_thickness	autism_OR	0.00577447	-0.00904075	0.0205897	0.444719	0.995358
thickness	rh	postcentral_thickness	autism_OR	0.000913135	-0.0116676	0.0134939	0.886821	0.995358
thickness	rh	posteriorcingulate_thickness	autism_OR	-0.00242503	-0.0170347	0.0121847	0.744812	0.995358
thickness	rh	precentral_thickness	autism_OR	-0.00332942	-0.0151383	0.00847944	0.580366	0.995358
thickness	rh	precuneus_thickness	autism_OR	0.00170802	-0.00897931	0.0123954	0.753986	0.995358
thickness	rh	rostralanteriorcingulate_thickness	autism_OR	-0.002183	-0.0175404	0.0131744	0.780446	0.995358
thickness	rh	rostralmiddlefrontal_thickness	autism_OR	-0.00180249	-0.0125956	0.00899062	0.743305	0.995358
thickness	rh	superiorfrontal_thickness	autism_OR	-0.0100254	-0.0202397	0.000188907	0.0543858	0.876049
thickness	rh	superiorparietal_thickness	autism_OR	-0.00760253	-0.0188725	0.00366744	0.185996	0.964155
thickness	rh	superiortemporal_thickness	autism_OR	-0.00596148	-0.017045	0.00512205	0.29162	0.983457
thickness	rh	supramarginal_thickness	autism_OR	-0.00298303	-0.0133378	0.00737173	0.572149	0.995358
thickness	rh	temporalpole_thickness	autism_OR	0.00570805	-0.00901761	0.0204337	0.447222	0.995358
thickness	rh	transversetemporal_thickness	autism_OR	-0.00589826	-0.0201544	0.00835785	0.417227	0.995358
volume	rh	bankssts_volume	autism_OR	-0.0098332	-0.0241236	0.00445717	0.177336	0.964155
volume	rh	caudalanteriorcingulate_volume	autism_OR	-0.0106536	-0.0267417	0.00543451	0.194199	0.964155
volume	rh	caudalmiddlefrontal_volume	autism_OR	-0.00904902	-0.0225544	0.0044564	0.188983	0.964155
volume	rh	cuneus_volume	autism_OR	0.00844375	-0.00559405	0.0224816	0.238281	0.971695
volume	rh	entorhinal_volume	autism_OR	0.00240545	-0.0131454	0.0179563	0.761647	0.995358
volume	rh	frontalpole_volume	autism_OR	-0.00877163	-0.0241387	0.00659541	0.263081	0.983457
volume	rh	fusiform_volume	autism_OR	-0.0023296	-0.0143443	0.00968512	0.703789	0.995358
volume	rh	inferiorparietal_volume	autism_OR	-0.00775687	-0.0194702	0.00395647	0.194184	0.964155
volume	rh	inferiortemporal_volume	autism_OR	0.00665559	-0.00492371	0.0182349	0.259772	0.983457
volume	rh	insula_volume	autism_OR	0.000560535	-0.0110636	0.0121846	0.924664	0.995358
volume	rh	isthmuscingulate_volume	autism_OR	0.00224415	-0.0112508	0.0157391	0.744356	0.995358
volume	rh	lateraloccipital_volume	autism_OR	0.00230907	-0.00976222	0.0143804	0.707591	0.995358
volume	rh	lateralorbitofrontal_volume	autism_OR	-0.00085234	-0.0114586	0.00975389	0.874784	0.995358
volume	rh	lingual_volume	autism_OR	0.014412	-0.000247118	0.0290711	0.0539852	0.876049
volume	rh	medialorbitofrontal_volume	autism_OR	-0.00493741	-0.0160937	0.00621889	0.385525	0.995358
volume	rh	middletemporal_volume	autism_OR	0.00579447	-0.00489316	0.0164821	0.287782	0.983457
volume	rh	paracentral_volume	autism_OR	0.0110189	-0.00202845	0.0240663	0.0978256	0.876049
volume	rh	parahippocampal_volume	autism_OR	0.00490769	-0.0102357	0.0200511	0.525121	0.995358
volume	rh	parsopercularis_volume	autism_OR	-0.0114363	-0.0253636	0.00249102	0.10747	0.876049
volume	rh	parsorbitalis_volume	autism_OR	-0.00514769	-0.0182075	0.0079121	0.439599	0.995358
volume	rh	parstriangularis_volume	autism_OR	-0.00120013	-0.0146735	0.0122732	0.86134	0.995358
volume	rh	pericalcarine_volume	autism_OR	0.00412616	-0.0111992	0.0194515	0.597542	0.995358
volume	rh	postcentral_volume	autism_OR	0.00827278	-0.0033873	0.0199329	0.164247	0.964155
volume	rh	posteriorcingulate_volume	autism_OR	0.0116881	-0.00173284	0.025109	0.0878018	0.876049
volume	rh	precentral_volume	autism_OR	0.001075	-0.0105522	0.0127022	0.856132	0.995358
volume	rh	precuneus_volume	autism_OR	-0.0115402	-0.0222367	-0.000843691	0.0344824	0.876049
volume	rh	rostralanteriorcingulate_volume	autism_OR	-0.005602	-0.0205978	0.00939381	0.463864	0.995358
volume	rh	rostralmiddlefrontal_volume	autism_OR	0.00162014	-0.00867984	0.0119201	0.757745	0.995358
volume	rh	superiorfrontal_volume	autism_OR	3.00782e-05	-0.0101077	0.0101679	0.995358	0.995358
volume	rh	superiorparietal_volume	autism_OR	-0.0144034	-0.0263645	-0.0024422	0.0182939	0.876049
volume	rh	superiortemporal_volume	autism_OR	0.00235621	-0.00859211	0.0133045	0.673019	0.995358
volume	rh	supramarginal_volume	autism_OR	-0.00314809	-0.0149327	0.00863654	0.600405	0.995358
volume	rh	temporalpole_volume	autism_OR	0.00328936	-0.0116692	0.0182479	0.666325	0.995358
volume	rh	transversetemporal_volume	autism_OR	0.00038849	-0.0137692	0.0145462	0.957088	0.995358
area	-	total_area	sex	-1.15688	-1.23312	-1.08064	1.53176e-160	4.59528e-160
thickness	-	total_thickness	sex	0.154938	0.0694793	0.240397	0.000386082	0.000386082
volume	-	total_volume	sex	-1.03778	-1.11239	-0.963176	6.58207e-139	9.87311e-139
area	lh	bankssts_area	sex	0.0369864	-0.0574052	0.131378	0.4423	0.550178
area	lh	caudalanteriorcingulate_area	sex	0.177969	0.0820743	0.273864	0.000280097	0.00116612
area	lh	caudalmiddlefrontal_area	sex	0.092504	0.00822049	0.176788	0.0314835	0.0669023
area	lh	cuneus_area	sex	-0.00425494	-0.0963306	0.0878207	0.927796	0.951108
area	lh	entorhinal_area	sex	-0.153473	-0.252003	-0.0549434	0.00228277	0.00763418
area	lh	frontalpole_area	sex	-0.0390385	-0.129438	0.0513614	0.397141	0.506275
area	lh	fusiform_area	sex	-0.0325136	-0.103912	0.0388852	0.371921	0.480202
area	lh	inferiorparietal_area	sex	0.111457	0.0304067	0.192507	0.0070585	0.0197251
area	lh	inferiortemporal_area	sex	0.00936885	-0.0683626	0.0871003	0.813163	0.86851
area	lh	insula_area	sex	-0.109376	-0.184553	-0.0341989	0.00437207	0.0131162
area	lh	isthmuscingulate_area	sex	-0.206739	-0.284529	-0.128948	2.06649e-07	1.83289e-06
area	lh	lateraloccipital_area	sex	-0.0730093	-0.151167	0.00514875	0.0671057	0.126755
area	lh	lateralorbitofrontal_area	sex	0.0601909	-0.00658502	0.126967	0.0772534	0.140712
area	lh	lingual_area	sex	0.0590838	-0.0293555	0.147523	0.190278	0.26956
area	lh	medialorbitofrontal_area	sex	-0.0613279	-0.134188	0.0115318	0.0989447	0.168206
area	lh	middletemporal_area	sex	0.0252548	-0.0454908	0.0960004	0.483945	0.587647
area	lh	paracentral_area	sex	0.132366	0.0502348	0.214497	0.00159806	0.0055255
area	lh	parahippocampal_area	sex	-0.000651524	-0.0927039	0.0914008	0.988926	0.993798
area	lh	parsopercularis_area	sex	0.121784	0.0280222	0.215546	0.0109322	0.0285918
area	lh	parsorbitalis_area	sex	-0.140066	-0.221254	-0.0588784	0.00073004	0.00275793
area	lh	parstriangularis_area	sex	-0.000130824	-0.0889784	0.0887168	0.997696	0.997696
area	lh	pericalcarine_area	sex	0.0751069	-0.0236651	0.173879	0.136045	0.211843
area	lh	postcentral_area	sex	0.0624628	-0.00671941	0.131645	0.0767667	0.140712
area	lh	posteriorcingulate_area	sex	0.00348697	-0.0825948	0.0895687	0.936688	0.955422
area	lh	precentral_area	sex	-0.0548652	-0.124659	0.0149288	0.123311	0.200865
area	lh	precuneus_area	sex	0.0644211	-0.00672792	0.13557	0.0759331	0.140712
area	lh	rostralanteriorcingulate_area	sex	0.0582526	-0.0231054	0.139611	0.160414	0.242403
area	lh	rostralmiddlefrontal_area	sex	-0.0214507	-0.0876122	0.0447109	0.524949	0.622614
area	lh	superiorfrontal_area	sex	-0.0115759	-0.0736879	0.0505362	0.714771	0.792544
area	lh	superiorparietal_area	sex	0.114044	0.0359208	0.192167	0.00424246	0.0129173
area	lh	superiortemporal_area	sex	-0.12003	-0.188171	-0.0518897	0.000562886	0.00216658
area	lh	supramarginal_area	sex	-0.0676942	-0.146898	0.0115096	0.0938609	0.163655
area	lh	temporalpole_area	sex	-0.158078	-0.24726	-0.0688958	0.000519672	0.00203871
area	lh	transversetemporal_area	sex	0.0781376	-0.0142372	0.170512	0.0972933	0.166789
thickness	lh	bankssts_thickness	sex	0.0358524	-0.0382498	0.109955	0.342804	0.445427
thickness	lh	caudalanteriorcingulate_thickness	sex	0.125716	0.0403685	0.211063	0.00391	0.0124631
thickness	lh	caudalmiddlefrontal_thickness	sex	-0.000551469	-0.0613917	0.0602887	0.985819	0.993798
thickness	lh	cuneus_thickness	sex	-0.20724	-0.28272	-0.13176	8.14214e-08	1.03812e-06
thickness	lh	entorhinal_thickness	sex	0.00472898	-0.0786271	0.0880851	0.911419	0.939038
thickness	lh	frontalpole_thickness	sex	-0.0525582	-0.130666	0.02555	0.187103	0.266916
thickness	lh	fusiform_thickness	sex	-0.0474168	-0.107857	0.0130232	0.124064	0.200865
thickness	lh	inferiorparietal_thickness	sex	0.0803626	0.0229071	0.137818	0.00614231	0.0176483
thickness	lh	inferiortemporal_thickness	sex	-0.252408	-0.32302	-0.181796	3.27131e-12	2.22449e-10
thickness	lh	insula_thickness	sex	-0.158209	-0.23543	-0.0809881	6.09268e-05	0.000318694
thickness	lh	isthmuscingulate_thickness	sex	0.127914	0.0473999	0.208428	0.00186158	0.00632936
thickness	lh	lateraloccipital_thickness	sex	-0.230627	-0.29845	-0.162803	3.35564e-11	1.14092e-09
thickness	lh	lateralorbitofrontal_thickness	sex	-0.185735	-0.252133	-0.119337	4.6507e-08	6.32495e-07
thickness	lh	lingual_thickness	sex	-0.183059	-0.262119	-0.104	5.94183e-06	3.9101e-05
thickness	lh	medialorbitofrontal_thickness	sex	-0.185738	-0.258521	-0.112955	6.09846e-07	4.60773e-06
thickness	lh	middletemporal_thickness	sex	-0.19639	-0.264259	-0.128521	1.59639e-08	2.90161e-07
thickness	lh	paracentral_thickness	sex	0.0723118	0.0084318	0.136192	0.0265304	0.0569706
thickness	lh	parahippocampal_thickness	sex	0.215607	0.134093	0.297121	2.35572e-07	2.00236e-06
thickness	lh	parsopercularis_thickness	sex	-0.192614	-0.25398	-0.131249	9.05884e-10	2.31001e-08
thickness	lh	parsorbitalis_thickness	sex	0.0633801	-0.00877914	0.135539	0.0851232	0.153674
thickness	lh	parstriangularis_thickness	sex	-0.0248348	-0.0894409	0.0397712	0.451007	0.557609
thickness	lh	pericalcarine_thickness	sex	-0.227869	-0.305095	-0.150644	8.34619e-09	1.70262e-07
thickness	lh	postcentral_thickness	sex	0.0633024	-0.00156021	0.128165	0.0557655	0.109386
thickness	lh	posteriorcingulate_thickness	sex	0.10389	0.0256574	0.182124	0.00927442	0.0245712
thickness	lh	precentral_thickness	sex	-0.0059719	-0.0677172	0.0557734	0.849577	0.897999
thickness	lh	precuneus_thickness	sex	0.0412286	-0.0175489	0.100006	0.16909	0.251784
thickness	lh	rostralanteriorcingulate_thickness	sex	0.1152	0.0366067	0.193793	0.00408885	0.0128327
thickness	lh	rostralmiddlefrontal_thickness	sex	-0.149594	-0.205173	-0.0940146	1.44793e-07	1.47689e-06
thickness	lh	superiorfrontal_thickness	sex	0.0229261	-0.0293698	0.0752219	0.390022	0.500405
thickness	lh	superiorparietal_thickness	sex	0.0461698	-0.0140633	0.106403	0.132927	0.210531
thickness	lh	superiortemporal_thickness	sex	-0.0722614	-0.134082	-0.0104409	0.0219885	0.0495239
thickness	lh	supramarginal_thickness	sex	0.0665472	0.0113852	0.121709	0.018081	0.0414441
thickness	lh	temporalpole_thickness	sex	0.076833	-0.00121858	0.154885	0.053682	0.107182
thickness	lh	transversetemporal_thickness	sex	0.0394872	-0.0379372	0.116912	0.317326	0.423101
volume	lh	bankssts_volume	sex	0.0706775	-0.0215766	0.162932	0.13313	0.210531
volume	lh	caudalanteriorcingulate_volume	sex	0.217687	0.115115	0.320259	3.29015e-05	0.000186442
volume	lh	caudalmiddlefrontal_volume	sex	0.140497	0.0578159	0.223179	0.000876695	0.00319368
volume	lh	cuneus_volume	sex	-0.0671277	-0.15905	0.0247943	0.152249	0.231782
volume	lh	entorhinal_volume	sex	-0.089721	-0.184188	0.00474579	0.0626608	0.119465
volume	lh	frontalpole_volume	sex	-0.0276326	-0.122713	0.0674477	0.568765	0.65925
volume	lh	fusiform_volume	sex	-0.0534944	-0.128569	0.0215799	0.162438	0.243657
volume	lh	inferiorparietal_volume	sex	0.153675	0.0743471	0.233004	0.000149631	0.000709879
volume	lh	inferiortemporal_volume	sex	-0.0929381	-0.168885	-0.0169915	0.0164906	0.0386676
volume	lh	insula_volume	sex	-0.15269	-0.22391	-0.0814701	2.7344e-05	0.000169036
volume	lh	isthmuscingulate_volume	sex	-0.22107	-0.302159	-0.139982	1.00146e-07	1.07918e-06
volume	lh	lateraloccipital_volume	sex	-0.153788	-0.229982	-0.0775929	7.81933e-05	0.000389059
volume	lh	lateralorbitofrontal_volume	sex	0.0317387	-0.0333428	0.0968203	0.338976	0.443276
volume	lh	lingual_volume	sex	-0.0169507	-0.107926	0.0740248	0.714844	0.792544
volume	lh	medialorbitofrontal_volume	sex	-0.0916671	-0.165002	-0.0183318	0.0143168	0.0347693
volume	lh	middletemporal_volume	sex	-0.0842118	-0.156405	-0.0120183	0.0222639	0.0495239
volume	lh	paracentral_volume	sex	0.256732	0.17579	0.337673	6.05797e-10	1.76546e-08
volume	lh	parahippocampal_volume	sex	0.259414	0.162324	0.356503	1.77986e-07	1.729e-06
volume	lh	parsopercularis_volume	sex	0.121422	0.0325334	0.21031	0.00744697	0.0205295
volume	lh	parsorbitalis_volume	sex	-0.065645	-0.148281	0.0169908	0.119409	0.198044
volume	lh	parstriangularis_volume	sex	-0.013585	-0.100217	0.0730465	0.758464	0.827415
volume	lh	pericalcarine_volume	sex	-0.061792	-0.157034	0.0334504	0.203386	0.284183
volume	lh	postcentral_volume	sex	0.21111	0.137703	0.284518	1.94994e-08	2.90161e-07
volume	lh	posteriorcingulate_volume	sex	-0.0575192	-0.141947	0.0269087	0.181666	0.264713
volume	lh	precentral_volume	sex	0.0926326	0.0244688	0.160796	0.00775822	0.0211024
volume	lh	precuneus_volume	sex	0.0811668	0.0112858	0.151048	0.0228398	0.0501003
volume	lh	rostralanteriorcingulate_volume	sex	0.0424282	-0.0422619	0.127118	0.325966	0.431799
volume	lh	rostralmiddlefrontal_volume	sex	-0.0946067	-0.159895	-0.0293186	0.00453168	0.013398
volume	lh	superiorfrontal_volume	sex	-0.0264217	-0.0879201	0.0350766	0.39956	0.506275
volume	lh	superiorparietal_volume	sex	0.145434	0.0691913	0.221676	0.000188631	0.000836535
volume	lh	superiortemporal_volume	sex	-0.0443329	-0.115862	0.0271965	0.224317	0.311297
volume	lh	supramarginal_volume	sex	-0.0744022	-0.151335	0.00253055	0.0580188	0.112722
volume	lh	temporalpole_volume	sex	0.033911	-0.0601436	0.127965	0.47959	0.585846
volume	lh	transversetemporal_volume	sex	0.139597	0.0478054	0.231389	0.00289405	0.00952236
area	rh	bankssts_area	sex	0.0302958	-0.0594921	0.120084	0.508219	0.609863
area	rh	caudalanteriorcingulate_area	sex	0.00746648	-0.0890144	0.103947	0.879382	0.919969
area	rh	caudalmiddlefrontal_area	sex	0.147164	0.0609979	0.233331	0.000825039	0.00306015
area	rh	cuneus_area	sex	-0.00607616	-0.091155	0.0790027	0.888624	0.920199
area	rh	entorhinal_area	sex	-0.186172	-0.282672	-0.0896727	0.000159259	0.000726499
area	rh	frontalpole_area	sex	-0.114088	-0.204122	-0.0240543	0.0130332	0.0324242
area	rh	fusiform_area	sex	-0.140751	-0.213738	-0.0677647	0.000160257	0.000726499
area	rh	inferiorparietal_area	sex	-0.0657708	-0.140913	0.00937088	0.0862101	0.153804
area	rh	inferiortemporal_area	sex	-0.0566743	-0.127407	0.0140584	0.116254	0.194392
area	rh	insula_area	sex	-0.210028	-0.289047	-0.13101	2.05915e-07	1.83289e-06
area	rh	isthmuscingulate_area	sex	-0.14955	-0.230462	-0.068637	0.000296614	0.00121019
area	rh	lateraloccipital_area	sex	-0.128752	-0.207119	-0.0503862	0.00129346	0.00462922
area	rh	lateralorbitofrontal_area	sex	0.00543357	-0.0689815	0.0798486	0.886147	0.920199
area	rh	lingual_area	sex	0.134159	0.0457564	0.222562	0.00295389	0.00956497
area	rh	medialorbitofrontal_area	sex	-0.056631	-0.121432	0.0081702	0.0867032	0.153804
area	rh	middletemporal_area	sex	0.0679736	0.00376235	0.132185	0.0380161	0.0791357
area	rh	paracentral_area	sex	0.0607211	-0.0191214	0.140564	0.135991	0.211843
area	rh	parahippocampal_area	sex	-0.0897604	-0.1839	0.00437884	0.0616393	0.118627
area	rh	parsopercularis_area	sex	0.0709577	-0.0198437	0.161759	0.12554	0.201654
area	rh	parsorbitalis_area	sex	-0.185175	-0.264325	-0.106024	4.75657e-06	3.23447e-05
area	rh	parstriangularis_area	sex	-0.0532768	-0.140672	0.0341179	0.232013	0.319802
area	rh	pericalcarine_area	sex	0.119763	0.0225526	0.216974	0.0157763	0.0378631
area	rh	postcentral_area	sex	0.0812453	0.0115582	0.150932	0.0223343	0.0495239
area	rh	posteriorcingulate_area	sex	0.0346851	-0.0478138	0.117184	0.409731	0.515957
area	rh	precentral_area	sex	-0.119579	-0.193763	-0.0453947	0.00159512	0.0055255
area	rh	precuneus_area	sex	0.0156927	-0.0541507	0.0855361	0.659517	0.739239
area	rh	rostralanteriorcingulate_area	sex	-0.0139226	-0.104934	0.0770889	0.764198	0.829236
area	rh	rostralmiddlefrontal_area	sex	0.0165034	-0.0486681	0.0816748	0.619504	0.70978
area	rh	superiorfrontal_area	sex	0.014711	-0.0506757	0.0800977	0.65909	0.739239
area	rh	superiorparietal_area	sex	0.0529405	-0.0237282	0.129609	0.175823	0.258043
area	rh	superiortemporal_area	sex	0.0509483	-0.0185155	0.120412	0.150472	0.230799
area	rh	supramarginal_area	sex	0.0252363	-0.0519261	0.102399	0.521329	0.621936
area	rh	temporalpole_area	sex	-0.0957661	-0.186512	-0.00501983	0.0386149	0.0795702
area	rh	transversetemporal_area	sex	0.233665	0.147946	0.319384	1.00512e-07	1.07918e-06
thickness	rh	bankssts_thickness	sex	0.0130359	-0.0621357	0.0882075	0.733818	0.80734
thickness	rh	caudalanteriorcingulate_thickness	sex	0.18307	0.0956217	0.270519	4.19916e-05	0.000231522
thickness	rh	caudalmiddlefrontal_thickness	sex	-0.0330185	-0.0971272	0.0310901	0.312577	0.419512
thickness	rh	cuneus_thickness	sex	-0.200351	-0.27998	-0.120723	8.72356e-07	6.35574e-06
thickness	rh	entorhinal_thickness	sex	0.107927	0.0243656	0.191488	0.0113858	0.0294012
thickness	rh	frontalpole_thickness	sex	-0.00155948	-0.0817513	0.0786324	0.969581	0.984052
thickness	rh	fusiform_thickness	sex	0.0180665	-0.0434588	0.0795918	0.564756	0.65925
thickness	rh	inferiorparietal_thickness	sex	0.0638969	0.00873294	0.119061	0.0232162	0.0503841
thickness	rh	inferiortemporal_thickness	sex	-0.208863	-0.276411	-0.141314	1.59182e-09	3.60812e-08
thickness	rh	insula_thickness	sex	-0.051128	-0.127047	0.0247909	0.186732	0.266916
thickness	rh	isthmuscingulate_thickness	sex	0.209955	0.130163	0.289746	2.71629e-07	2.2165e-06
thickness	rh	lateraloccipital_thickness	sex	-0.241123	-0.310265	-0.171981	1.06334e-11	5.42304e-10
thickness	rh	lateralorbitofrontal_thickness	sex	-0.01761	-0.0878107	0.0525908	0.622798	0.70978
thickness	rh	lingual_thickness	sex	-0.101159	-0.1812	-0.0211176	0.0132739	0.032625
thickness	rh	medialorbitofrontal_thickness	sex	-0.0750496	-0.148522	-0.00157755	0.0452843	0.0914653
thickness	rh	middletemporal_thickness	sex	-0.24922	-0.313946	-0.184493	6.60615e-14	6.73827e-12
thickness	rh	paracentral_thickness	sex	0.0500777	-0.015952	0.116107	0.137075	0.211843
thickness	rh	parahippocampal_thickness	sex	0.327051	0.247164	0.406938	1.69089e-15	3.44941e-13
thickness	rh	parsopercularis_thickness	sex	-0.172474	-0.235652	-0.109295	9.63032e-08	1.07918e-06
thickness	rh	parsorbitalis_thickness	sex	0.0398719	-0.0318088	0.111553	0.275453	0.374616
thickness	rh	parstriangularis_thickness	sex	-0.0230798	-0.0869483	0.0407887	0.478593	0.585846
thickness	rh	pericalcarine_thickness	sex	-0.170327	-0.249947	-0.0907079	2.84578e-05	0.000170747
thickness	rh	postcentral_thickness	sex	0.0551537	-0.0124572	0.122765	0.109796	0.185111
thickness	rh	posteriorcingulate_thickness	sex	0.167438	0.0889231	0.245953	3.01398e-05	0.000175672
thickness	rh	precentral_thickness	sex	0.0315417	-0.031921	0.0950045	0.329813	0.434076
thickness	rh	precuneus_thickness	sex	0.00854621	-0.0488893	0.0659817	0.770456	0.831604
thickness	rh	rostralanteriorcingulate_thickness	sex	-0.0232316	-0.105765	0.0593013	0.580983	0.669607
thickness	rh	rostralmiddlefrontal_thickness	sex	-0.150442	-0.208446	-0.0924385	3.99696e-07	3.13608e-06
thickness	rh	superiorfrontal_thickness	sex	0.0359961	-0.0188972	0.0908893	0.198581	0.279384
thickness	rh	superiorparietal_thickness	sex	0.11737	0.0568036	0.177937	0.000148856	0.000709879
thickness	rh	superiortemporal_thickness	sex	-0.0722861	-0.131851	-0.0127214	0.0174068	0.0403522
thickness	rh	supramarginal_thickness	sex	0.0504083	-0.00523983	0.106056	0.0758035	0.140712
thickness	rh	temporalpole_thickness	sex	0.0189387	-0.0601994	0.0980767	0.638882	0.724067
thickness	rh	transversetemporal_thickness	sex	-0.0531747	-0.129789	0.02344	0.173618	0.256652
volume	rh	bankssts_volume	sex	0.0710126	-0.0189689	0.160994	0.121845	0.200455
volume	rh	caudalanteriorcingulate_volume	sex	0.0528301	-0.0484711	0.154131	0.306534	0.414126
volume	rh	caudalmiddlefrontal_volume	sex	0.176372	0.091333	0.261411	4.94212e-05	0.000265314
volume	rh	cuneus_volume	sex	-0.129318	-0.217709	-0.040927	0.00415896	0.012855
volume	rh	entorhinal_volume	sex	-0.0840304	-0.181949	0.0138882	0.092531	0.162727
volume	rh	frontalpole_volume	sex	-0.0824694	-0.17923	0.0142916	0.09478	0.163857
volume	rh	fusiform_volume	sex	-0.0964742	-0.172127	-0.0208217	0.0124676	0.0313999
volume	rh	inferiorparietal_volume	sex	-0.0724718	-0.146227	0.00128298	0.0541165	0.107182
volume	rh	inferiortemporal_volume	sex	-0.132798	-0.205708	-0.0598867	0.00036286	0.00145144
volume	rh	insula_volume	sex	-0.253635	-0.326828	-0.180443	1.42688e-11	5.82168e-10
volume	rh	isthmuscingulate_volume	sex	-0.120446	-0.205419	-0.0354727	0.00549013	0.0159998
volume	rh	lateraloccipital_volume	sex	-0.21912	-0.295129	-0.143111	1.80354e-08	2.90161e-07
volume	rh	lateralorbitofrontal_volume	sex	0.0195372	-0.0472466	0.086321	0.566214	0.65925
volume	rh	lingual_volume	sex	0.0276717	-0.0646316	0.119975	0.556636	0.65638
volume	rh	medialorbitofrontal_volume	sex	-0.0950398	-0.165287	-0.0247924	0.00803486	0.0215672
volume	rh	middletemporal_volume	sex	-0.0696016	-0.136898	-0.00230535	0.0426588	0.0870239
volume	rh	paracentral_volume	sex	0.155451	0.0732957	0.237606	0.000212366	0.000921758
volume	rh	parahippocampal_volume	sex	0.229227	0.133875	0.32458	2.59379e-06	1.8246e-05
volume	rh	parsopercularis_volume	sex	0.0511339	-0.0365616	0.138829	0.252955	0.346328
volume	rh	parsorbitalis_volume	sex	-0.0887129	-0.170946	-0.00647989	0.0344952	0.0725465
volume	rh	parstriangularis_volume	sex	0.00673963	-0.0780973	0.0915766	0.876206	0.919969
volume	rh	pericalcarine_volume	sex	-0.0331723	-0.129671	0.0633263	0.500279	0.603887
volume	rh	postcentral_volume	sex	0.211007	0.137587	0.284426	1.9913e-08	2.90161e-07
volume	rh	posteriorcingulate_volume	sex	0.014524	-0.0699829	0.0990308	0.736104	0.80734
volume	rh	precentral_volume	sex	0.0494309	-0.0237815	0.122643	0.185613	0.266916
volume	rh	precuneus_volume	sex	0.00690761	-0.0604447	0.0742599	0.840611	0.893149
volume	rh	rostralanteriorcingulate_volume	sex	-0.0371416	-0.131565	0.0572819	0.440542	0.550178
volume	rh	rostralmiddlefrontal_volume	sex	-0.0894807	-0.154336	-0.0246253	0.00687293	0.0194733
volume	rh	superiorfrontal_volume	sex	-0.0085345	-0.0723685	0.0552995	0.793189	0.851635
volume	rh	superiorparietal_volume	sex	0.164843	0.089528	0.240159	1.85435e-05	0.000118215
volume	rh	superiortemporal_volume	sex	0.128041	0.0591037	0.196979	0.000276992	0.00116612
volume	rh	supramarginal_volume	sex	0.0910471	0.0168433	0.165251	0.0162058	0.0384416
volume	rh	temporalpole_volume	sex	0.121407	0.0272179	0.215595	0.0115531	0.0294604
volume	rh	transversetemporal_volume	sex	0.180876	0.09173	0.270022	7.16929e-05	0.000365634
