## Extended Data Table 13 for "Sub-diagnostic effects of genetic variants associated with autism"

### Sheet: OR_participation
feature	variants	nLoF_respondent	nNoLoF_respondent	nLoF_nonrespondent	nNoLoF_nonrespondent	OR	ORlCI	ORuCI	p	p_adj
income	S_LoF_autism_associated_genes	970	162011	191	25699	0.805583	0.689421	0.941316	0.00790023	0.00790023
qualification	S_LoF_autism_associated_genes	887	155609	274	32101	0.667816	0.582899	0.765104	2.08208e-08	8.32831e-08
fluid_intelligence	S_LoF_autism_associated_genes	611	112011	550	75699	0.750772	0.668829	0.842754	1.31842e-06	2.63684e-06
imaging	S_LoF_autism_associated_genes	91	20950	1070	166760	0.676964	0.54627	0.838926	0.00021279	0.00028372
income	SLoF_constrained_genes	15715	147266	2767	23123	0.891758	0.854464	0.93068	1.96553e-07	2.62071e-07
qualification	SLoF_constrained_genes	14900	141596	3582	28793	0.845856	0.813819	0.879155	4.96046e-17	1.98418e-16
fluid_intelligence	SLoF_constrained_genes	10641	101981	7841	68408	0.910329	0.882774	0.938745	2.29942e-09	4.59883e-09
imaging	SLoF_constrained_genes	1858	19183	16624	151206	0.880973	0.837804	0.926367	5.79709e-07	5.79709e-07
income	SSYN_autism_associated_genes	30648	132333	4889	21001	0.994842	0.962055	1.02875	0.764509	0.764509
qualification	SSYN_autism_associated_genes	29600	126896	5937	26438	1.03874	1.00717	1.07129	0.0157959	0.0631837
fluid_intelligence	SSYN_autism_associated_genes	21313	91309	14224	62025	1.01783	0.994148	1.04208	0.141585	0.18878
imaging	SSYN_autism_associated_genes	3862	17179	31675	136155	0.966343	0.931256	1.00275	0.0709582	0.141916
